# Recessive and sex-dependent genetic effects in primary hypertension

**DOI:** 10.1101/2022.05.31.22275828

**Authors:** Roei Zucker, Michal Linial

## Abstract

**Background:** Essential hypertension is a polygenic disease that affects almost half of the adult population in the USA. It is a major risk factor for renal, cerebrovascular, and cardiovascular diseases. Previous studies used UK-Biobank (UKB) GWAS results for hypertension to create a polygenic risk score (PRS), with the top and bottom 5% of the PRS translating to a 4-fold difference in the estimated risk. The heritability of hypertension is estimated to be high (30–60%), yet the underlying mechanisms and the associated genes are largely unknown.

**Methods:** In this study, we used a gene-based method, the proteome-wide association study (PWAS), to detect associations mediated by the effects of variants on protein function. PWAS was applied to individuals of European ancestry from the UKB, with 74,090 cases of clinical diagnosis of essential (primary) hypertension (ICD-10, I10) and 200,734 controls. PWAS aggregates the signal from all variants affecting each coding gene and provides scores for dominant, recessive, and hybrid genetic heritability.

**Results:** PWAS identified 70 statistically significant associated genes (FDR-q-value <0.05) and 127 genes with a weaker threshold (FDR-q-value <0.1). The overlap with GWAS summary statistics (total 1,362 genes) is only partial, with 23 and 62 genes identified exclusively by PWAS from a total of 70 and 127 genes, respectively), among them 18% were assigned recessive inheritance. Furthermore, PWAS analysis, separately performed on females and males from UKB genotyping imputed data, revealed sex-dependent genetics. There are 22 genes unique in females, with only 2 in males. We identified 6 female-specific genes that were not identified by PWAS for the entire group (70 genes). Only one associated gene (SH2B3) is shared between the sexes. Many of the female-significant genes from PWAS are enriched in cellular immunity functions.

**Conclusions:** We conclude that hypertension displays sex-dependent genetics with an overlooked recessive inheritance, postulating that the underlying mechanism is substantially different for males and females. Studying hypertension by a gene-based association method improves interpretability and clinical utility.
