## Supplementary material for "Recessive and sex-dependent genetic effects in primary hypertension": Supp Table S1-S6: Hypertension -Suppl Table S6 (PWAS sex).xlsx

### Sheet: Sheet1
Table S7. All sex -dependent significant: Females (28) Males (6)
Females (28 PWAS Significant)
gene_index	uniprot_id	symbol	name	refseq_ids	chr	cds_start	cds_end	dominant_std_score	dominant_avg_score_controls	dominant_std_score_controls	dominant_avg_score_cases	dominant_std_score_cases	dominant_cohen_d	dominant_pval	recessive_avg_score	recessive_std_score	recessive_avg_score_controls	recessive_std_score_controls	recessive_avg_score_cases	recessive_std_score_cases	recessive_cohen_d	recessive_pval	Hybrid_pval	fdr_significance (hybrid)	fdr_qval (hybrid)
3743	P19099	CYP11B2	cytochrome P450 family 11 subfamily B member 2	['NM_000498']	8	143993399	143999256	0.226761	0.526424	0.225563	0.533496	0.230733	0.030998	1.86315e-08	0.928311	0.173491	0.927579	0.174209	0.93082	0.17099	0.0187801	0.000843616	9.54609e-10	TRUE	1.70226e-05
17503	Q9UQQ2	SH2B3	SH2B adaptor protein 3	['NM_005475']	12	111855950	111886103	0.403944	0.259307	0.401855	0.273847	0.410821	0.0357809	6.92479e-10	0.747699	0.416185	0.745952	0.417085	0.753679	0.413043	0.0186156	0.00156795	2.75446e-09	TRUE	2.45587e-05
4405	P33241	LSP1	lymphocyte specific protein 1	['NM_002339']	11	1874375	1908790	0.062366	0.917667	0.062285	0.915772	0.0626213	-0.0303469	5.29892e-06	0.993248	0.0189344	0.99335	0.0188397	0.9929	0.0192513	-0.0236372	5.73221e-05	1.27016e-08	TRUE	7.54983e-05
6484	Q10981	FUT2	fucosyltransferase 2	['NM_000511']	19	49206214	49207242	0.396706	0.21185	0.397324	0.207375	0.39457	-0.0112998	0.00414797	0.388374	0.366984	0.390229	0.367092	0.382027	0.366548	-0.0223575	6.56938e-07	1.91764e-08	TRUE	8.54884e-05
13225	Q96FS4	SIPA1	signal-induced proliferation-associated 1	['NM_006747']	11	65408393	65418183	0.071311	0.95623	0.071719	0.957967	0.0698806	0.0245307	1.95436e-06	0.998659	0.0112847	0.998599	0.0114978	0.998863	0.0105205	0.0239521	2.43095e-05	2.58994e-08	TRUE	9.23677e-05
14979	Q9H015	SLC22A4	solute carrier family 22 member 4	['NM_003059']	5	131630310	131679525	0.305446	0.22151	0.30343	0.229972	0.312165	0.027489	5.39711e-07	0.678206	0.395939	0.675827	0.396421	0.68635	0.394183	0.026619	8.66603e-06	4.37657e-08	TRUE	0.000130072
8513	Q5U651	RASIP1	Ras interacting protein 1	['NM_017805']	19	49224058	49243539	0.292787	0.435314	0.293426	0.431163	0.290571	-0.0142154	0.0093491	0.822308	0.279084	0.824068	0.278256	0.816282	0.281821	-0.0278027	1.26391e-08	6.80076e-08	TRUE	0.000173245
7680	Q30201	HFE	homeostatic iron regulator	['NM_000410']	6	26087669	26094451	0.451104	0.60222	0.450686	0.589565	0.452404	-0.0280249	2.00768e-08	0.975298	0.146291	0.975655	0.145285	0.974076	0.14968	-0.0107024	0.0766345	1.11906e-07	TRUE	0.000249439
583	B2CW77	KLLN	killin, p53 regulated DNA replication inhibitor	['NM_001126049']	10	89621711	89622244	0.120949	0.977746	0.120469	0.97725	0.122577	-0.00408051	0.264822	1.00014	0.00495557	1.00011	0.00536316	1.00023	0.00318561	0.0290866	1.10749e-07	4.50719e-07	TRUE	0.000893025
16916	Q9UH65	SWAP70	switching B cell complex subunit SWAP70	['NM_015055']	11	9685727	9771514	0.091374	0.759101	0.0920061	0.756645	0.0891516	-0.0271144	6.54942e-06	0.92703	0.0867388	0.927519	0.0866527	0.925357	0.0870132	-0.0248933	2.68535e-05	5.46632e-07	TRUE	0.000974754
10874	Q8N1G1	REXO1	RNA exonuclease 1 homolog	['NM_020695']	19	1816068	1848357	0.337446	0.564842	0.338098	0.573168	0.335126	0.0247333	1.57949e-05	0.947216	0.156962	0.946632	0.158541	0.949217	0.151418	0.0166759	0.000366931	1.71581e-06	TRUE	0.00278149
2508	P01019	AGT	angiotensinogen	['NM_000029']	1	230838890	230846596	0.385098	0.464963	0.385839	0.455663	0.382468	-0.0242087	2.04599e-05	0.893799	0.249815	0.894939	0.248778	0.889894	0.253299	-0.0200988	0.00020091	5.11688e-06	TRUE	0.00760368
12163	Q8TDW4	ST7L	suppression of tumorigenicity 7 like	['NM_001308264']	1	113068638	113161735	0.321618	0.689841	0.321388	0.696899	0.322347	0.0219301	0.000454722	0.970347	0.118357	0.969648	0.119636	0.97274	0.113841	0.0264755	3.2527e-05	5.54862e-06	TRUE	0.007611
7666	Q2VPB7	AP5B1	adaptor related protein complex 5 subunit beta 1	['NM_138368']	11	65545330	65548062	0.278897	0.729967	0.27939	0.734735	0.277174	0.0171336	0.000543193	0.984255	0.0782592	0.983864	0.0795824	0.985593	0.073535	0.0225637	7.62919e-05	9.13068e-06	TRUE	0.0116299
1590	O60500	NPHS1	NPHS1 adhesion molecule, nephrin	['NM_004646']	19	36317419	36342739	0.188379	0.703248	0.18814	0.698271	0.189146	-0.0263862	2.91097e-06	0.994059	0.0484827	0.994027	0.048372	0.99417	0.0488604	0.00292868	0.724028	1.31153e-05	TRUE	0.0155914
1114	O15118	NPC1	NPC intracellular cholesterol transporter 1	['NM_000271']	18	21112169	21166307	0.228273	0.407515	0.227357	0.412359	0.231344	0.0211188	7.89794e-05	0.896938	0.166811	0.896285	0.166951	0.899175	0.166315	0.0173426	0.000492383	1.58522e-05	TRUE	0.0176673
11716	Q8NGF9	OR4X2	olfactory receptor family 4 subfamily X member 2	['NM_001004727']	11	48266656	48267564	0.443995	0.720002	0.445291	0.73182	0.439413	0.0267139	1.23939e-05	0.976737	0.148361	0.976303	0.149779	0.978223	0.143395	0.0130967	0.00735128	1.94598e-05	TRUE	0.0204121
7026	Q14642	INPP5A	inositol polyphosphate-5-phosphatase A	['NM_005539']	10	134351601	134595442	0.257648	0.791755	0.257331	0.785259	0.258668	-0.0251783	8.21705e-06	0.980159	0.0872765	0.980431	0.086711	0.979227	0.0891802	-0.013691	0.0215676	2.64633e-05	TRUE	0.0262163
18043	Q9Y6A9	SPCS1	signal peptidase complex subunit 1	['NM_014041']	3	52740062	52741825	0.17279	0.769065	0.172611	0.768127	0.173404	-0.00542492	0.332073	0.960626	0.0884973	0.961168	0.0879379	0.958771	0.0903626	-0.0268841	8.50297e-06	4.2009e-05	TRUE	0.0374553
11064	Q8N5B7	CERS5	ceramide synthase 5	['NM_147190']	12	50524331	50561080	0.304454	0.237556	0.303011	0.243578	0.309301	0.0196666	0.00119479	0.67562	0.403401	0.673536	0.403912	0.682752	0.401573	0.0228837	6.40825e-05	4.01353e-05	TRUE	0.0374553
13085	Q96DD7	SHISA4	shisa family member 4	['NM_198149']	1	201858123	201860971	0.101442	0.737157	0.100682	0.738108	0.103997	0.00929403	0.177868	0.917936	0.0939248	0.917301	0.0940002	0.920111	0.0936351	0.0299545	9.5257e-06	5.43123e-05	TRUE	0.0440226
6049	Q00056	HOXA4	homeobox A4	['NM_002141']	7	27168847	27170352	0.0274808	0.245876	0.0282188	0.245174	0.0247813	-0.0264528	1.37395e-05	0.511576	0.121314	0.511718	0.121627	0.511088	0.120238	-0.00521093	0.177858	5.42121e-05	TRUE	0.0440226
15326	Q9H5H4	ZNF768	zinc finger protein 768	['NM_024671']	16	30535841	30537734	0.140078	0.810693	0.140251	0.808381	0.139469	-0.0165357	0.00135259	0.969125	0.069689	0.969446	0.0694001	0.968027	0.0706588	-0.0202614	0.000127111	7.17601e-05	FALSE	0.0556359
6142	Q01970	PLCB3	phospholipase C beta 3	['NM_000932']	11	64019122	64035025	0.215477	0.871707	0.214272	0.866963	0.219516	-0.0218725	9.47503e-05	0.996388	0.0364969	0.996517	0.0355059	0.995947	0.0397	-0.0151492	0.0137385	7.77101e-05	FALSE	0.0577386
10676	Q8IYJ0	PIANP	PILR alpha associated neural protein	['NM_153685']	12	6804205	6807227	0.0260107	0.997376	0.0247728	0.996716	0.029857	-0.0240642	1.67287e-05	1	0.000304778	0.999999	0.000344136	1	7.39156e-05	0.00258624	0.756955	9.12338e-05	FALSE	0.0650752
3312	P11117	ACP2	acid phosphatase 2, lysosomal	['NM_001610']	11	47261670	47270340	0.208	0.789997	0.207875	0.793681	0.208405	0.0176987	0.00896272	0.977992	0.0732616	0.977588	0.0738679	0.979374	0.0711308	0.0246365	0.000126125	0.000141753	FALSE	0.0936197
10132	Q86US8	SMG6	SMG6 nonsense mediated mRNA decay factor	['NM_001256827']	17	1964789	2207014	0.125617	0.677406	0.12564	0.675382	0.12553	-0.01612	0.00835634	0.970725	0.0759151	0.971039	0.0755495	0.969649	0.0771448	-0.0182088	0.00222539	0.000136698	FALSE	0.0936197
16697	Q9P2K1	CC2D2A	coiled-coil and C2 domain containing 2A	['NM_001080522']	4	15477557	15603045	0.314766	0.852219	0.315147	0.853323	0.313461	0.00351223	0.320503	0.988396	0.0982322	0.987866	0.100437	0.99021	0.0902541	0.0245489	2.85449e-05	0.000151878	FALSE	0.0967246
Males (6 PWAS Significant)
gene_index	uniprot_id	symbol	name	refseq_ids	chr	cds_start	cds_end	dominant_std_score	dominant_avg_score_controls	dominant_std_score_controls	dominant_avg_score_cases	dominant_std_score_cases	dominant_cohen_d	dominant_pval	recessive_avg_score	recessive_std_score	recessive_avg_score_controls	recessive_std_score_controls	recessive_avg_score_cases	recessive_std_score_cases	recessive_cohen_d	recessive_pval	combined_pval	fdr_significance	fdr_qval
17503	Q9UQQ2	SH2B3	SH2B adaptor protein 3	['NM_005475']	12	111855950	111886103	0.404676	0.258415	0.401261	0.275031	0.411577	0.0408803	8.56122e-13	0.749234	0.415381	0.745118	0.417522	0.757931	0.41069	0.0309388	6.78464e-08	4.70362e-14	TRUE	8.38138e-10
18087	Q9Y6M7	SLC4A7	solute carrier family 4 member 7	['NM_003615']	3	27418258	27498174	0.124024	0.884702	0.123722	0.881737	0.124638	-0.0238748	1.64946e-05	0.993409	0.0303846	0.993553	0.030065	0.993103	0.0310474	-0.014746	0.0045015	5.50992e-06	TRUE	0.0490906
3009	P09172	DBH	dopamine beta-hydroxylase	['NM_000787']	9	136501494	136523566	0.301329	0.762034	0.303263	0.770514	0.297124	0.0282458	1.67646e-06	0.994149	0.0598456	0.994067	0.0605851	0.994324	0.0582526	0.00432814	0.258557	9.33223e-06	FALSE	0.0554304
2294	O95476	CTDNEP1	CTD nuclear envelope phosphatase 1	['NM_015343']	17	7147507	7154615	0.263879	0.843085	0.262874	0.837243	0.26595	-0.0220943	3.84396e-05	0.990343	0.0672022	0.990827	0.0655293	0.98932	0.0705965	-0.0221371	0.00198501	1.99904e-05	FALSE	0.0890523
1037	O14905	WNT9B	Wnt family member 9B	['NM_003396']	17	44929005	44954081	0.182121	0.321275	0.182967	0.319878	0.18032	-0.00769194	0.0787993	0.65808	0.3124	0.660507	0.312612	0.65295	0.311895	-0.0242026	5.99776e-06	3.21746e-05	FALSE	0.0974766
12196	Q8TEA7	TBCK	TBC1 domain containing kinase	['NM_033115']	4	106967730	107230117	0.362574	0.508815	0.361727	0.501503	0.364312	-0.020143	4.88572e-05	0.776675	0.235708	0.778359	0.234812	0.773116	0.237554	-0.022198	6.72481e-06	3.28223e-05	FALSE	0.0974766
