## Supplementary material for "Recessive and sex-dependent genetic effects in primary hypertension": Supp Table S1-S6: Hypertension-Suppl Table S2 (GWAS-205 markers).xlsx

### Sheet: markers
Table S2. 206 variants from raw genetics markers for ICD10 for hypertension (p-vale <5E-07).
GWAS (index)	chromosome	snp	cm	position	a0	a1	I (order per Chr)	avg_score	std_score	avg_score_controls	std_score_controls	avg_score_cases	std_score_cases	cohen_d	partial_pval	partial_time	full_pval	full_time	effective_pval	exp -log10(effective pvale)	cohen_d
198500	4	rs16998073	0	81184341	A	T	20747	0.587666	0.643754	0.57898	0.641878	0.615473	0.648939	0.0565427	4.83974e-36	325834000	5.51698e-34	19825413000	5.51698e-34	33.2583	0.0565427
71829	2	rs2586886	0	26932031	C	T	8342	1.21852	0.689101	1.22636	0.687447	1.19339	0.693777	-0.0477401	6.3484e-28	361539000	1.50829e-28	20249448000	1.50829e-28	27.8215	-0.0477401
71824	2	rs11694327	0	26919429	T	C	8337	0.426473	0.578831	0.420325	0.576008	0.44616	0.587348	0.0444121	9.44447e-25	366007000	2.04594e-25	20558506000	2.04594e-25	24.6891	0.0444121
71830	2	rs1275922	0	26932887	A	G	8343	1.49119	0.61669	1.49775	0.613665	1.47018	0.625819	-0.0444746	1.54671e-24	470417000	4.17151e-25	21578277000	4.17151e-25	24.3797	-0.0444746
457677	10	rs1530440	0	63524591	C	T	16849	0.374185	0.55147	0.379971	0.554601	0.355658	0.540906	-0.0443825	3.66453e-24	349381000	7.43923e-23	29898427000	7.43923e-23	22.1285	-0.0443825
549165	12	rs3184504	0	111884608	T	C	29205	1.03463	0.706648	1.0415	0.70532	1.01261	0.710434	-0.0408215	6.34938e-18	370067000	8.97845e-21	23961451000	8.97845e-21	20.0468	-0.0408215
264075	5	rs11953630	0	157845402	C	T	38879	0.722422	0.678484	0.729272	0.679687	0.70049	0.67415	-0.0425201	1.1372e-21	422676000	9.38714e-21	28414293000	9.38714e-21	20.0275	-0.0425201
198494	4	rs17004846	0	81158221	A	G	20741	0.717363	0.679233	0.710309	0.678021	0.739951	0.682609	0.0435719	8.51201e-22	321811000	2.23641e-20	19686032000	2.23641e-20	19.6504	0.0435719
549183	12	rs653178	0	112007756	C	T	29223	1.03438	0.706595	1.04114	0.7053	1.01274	0.710292	-0.0401166	2.04201e-17	353897000	2.65777e-20	22319968000	2.65777e-20	19.5755	-0.0401166
264063	5	rs9313772	0	157804457	C	T	38867	0.700376	0.673593	0.707084	0.675001	0.678897	0.66861	-0.0419558	5.81888e-21	465528000	7.69111e-20	28000746000	7.69111e-20	19.114	-0.0419558
549169	12	rs10774625	0	111910219	A	G	29209	1.00801	0.706976	1.01455	0.705751	0.987048	0.710481	-0.0388395	1.33358e-16	341333000	1.15285e-19	23693256000	1.15285e-19	18.9382	-0.0388395
71822	2	rs1275983	0	26910556	T	C	8335	1.37213	0.656733	1.37808	0.654737	1.35309	0.662725	-0.0379268	1.73984e-18	370231000	3.80295e-19	21126713000	3.80295e-19	18.4199	-0.0379268
743518	20	rs6055971	0	8627642	C	T	3531	0.458573	0.593863	0.464107	0.595493	0.440865	0.588264	-0.0392667	5.14368e-20	354484000	6.3862e-19	22768171000	6.3862e-19	18.1948	-0.0392667
3875	1	rs12046278	0	10799577	T	C	3875	0.690659	0.673445	0.684325	0.671412	0.710946	0.679519	0.0394117	3.63672e-20	411444000	7.10539e-19	28925975000	7.10539e-19	18.1484	0.0394117
720771	19	rs167479	0	11526765	G	T	6970	0.940201	0.70586	0.946743	0.706174	0.919252	0.704443	-0.0389772	5.24514e-18	371119000	8.08244e-19	26921195000	8.08244e-19	18.0925	-0.0389772
312253	6	rs2021708	0	127108920	A	G	40743	0.87218	0.701344	0.865367	0.699902	0.893988	0.705498	0.0407295	2.73944e-19	441570000	5.33181e-18	29750283000	5.33181e-18	17.2731	0.0407295
312261	6	rs9375459	0	127147704	C	T	40751	0.871224	0.700794	0.864521	0.699525	0.892689	0.704411	0.040127	3.24837e-19	628076000	8.30491e-18	32449396000	8.30491e-18	17.0807	0.040127
312267	6	rs11754682	0	127177719	T	C	40757	0.873457	0.70086	0.866795	0.699531	0.894789	0.704674	0.0398721	4.65878e-19	444901000	8.74144e-18	39709557000	8.74144e-18	17.0584	0.0398721
312270	6	rs1361831	0	127181089	T	C	40760	0.872331	0.701278	0.865715	0.700017	0.893526	0.704886	0.0395903	1.1535e-18	446914000	2.05634e-17	28858946000	2.05634e-17	16.6869	0.0395903
743511	20	rs1535067	0	8607333	C	T	3524	0.39402	0.562275	0.39906	0.564339	0.377875	0.555303	-0.0378409	1.01682e-18	345598000	2.53196e-17	23706806000	2.53196e-17	16.5965	-0.0378409
312256	6	rs35211576	0	127116727	A	G	40746	0.989081	0.706358	0.982521	0.705615	1.01009	0.708322	0.038998	2.90735e-18	500756000	1.46674e-16	30668804000	1.46674e-16	15.8336	0.038998
629578	15	rs11330240	0	91428521	CT	C	20001	0.655561	0.663654	0.649994	0.6619	0.673396	0.668929	0.035168	4.4436e-16	328426000	2.71647e-16	21563843000	2.71647e-16	15.566	0.035168
457675	10	rs1992625	0	63520698	T	C	16847	1.57724	0.577851	1.57247	0.579694	1.59249	0.57164	0.0347799	2.09745e-16	405444000	2.85843e-16	30035025000	2.85843e-16	15.5439	0.0347799
457664	10	rs4590817	0	63467553	G	C	16836	0.341776	0.533129	0.346308	0.535453	0.327264	0.525352	-0.0359032	6.95662e-17	385786000	3.20912e-16	30393228000	3.20912e-16	15.4936	-0.0359032
744337	20	rs1327235	0	10969030	A	G	4350	0.957684	0.704573	0.951595	0.70457	0.977186	0.704226	0.0363307	2.07872e-16	511715000	3.40379e-16	30969204000	3.40379e-16	15.468	0.0363307
629582	15	rs2677738	0	91441673	G	A	20005	0.702855	0.671642	0.708507	0.672608	0.684753	0.668218	-0.0354324	1.34832e-15	333728000	3.5466e-16	21346202000	3.5466e-16	15.4502	-0.0354324
629579	15	rs7497304	0	91429176	G	T	20002	0.652596	0.663287	0.647197	0.661442	0.669887	0.66887	0.0341113	3.44902e-15	351356000	1.63919e-15	21761030000	1.63919e-15	14.7854	0.0341113
31663	1	rs12037987	0	113042822	T	C	31663	0.144562	0.36589	0.141483	0.362011	0.154421	0.377874	0.0349637	8.91638e-15	412920000	2.40783e-15	27225796000	2.40783e-15	14.6184	0.0349637
234445	5	rs1173727	0	32830521	T	C	9249	1.19735	0.691419	1.19164	0.691751	1.21561	0.690036	0.0346973	1.4136e-15	348414000	2.94274e-15	26919733000	2.94274e-15	14.5312	0.0346973
312260	6	rs35772466	0	127141068	C	T	40750	0.986595	0.707054	0.980327	0.706306	1.00667	0.709071	0.0372178	1.0016e-16	464071000	3.3149e-15	33401561000	3.3149e-15	14.4795	0.0372178
3871	1	rs284279	0	10789697	T	C	3871	1.27056	0.680747	1.2762	0.679027	1.25249	0.685914	-0.0347449	2.36964e-15	440419000	5.48749e-15	29062043000	5.48749e-15	14.2606	-0.0347449
3877	1	rs4845953	0	10801989	G	A	3877	1.11778	0.703323	1.12366	0.702356	1.09897	0.706081	-0.0350611	1.68444e-15	481591000	6.51863e-15	28874191000	6.51863e-15	14.1858	-0.0350611
264071	5	rs6891063	0	157827386	G	A	38875	0.836004	0.696941	0.842326	0.698041	0.815756	0.693016	-0.0382002	7.01356e-16	400154000	2.17695e-14	27839746000	2.17695e-14	13.6622	-0.0382002
744339	20	rs6078000	0	10977631	A	G	4352	0.575126	0.638828	0.570078	0.637823	0.591292	0.64177	0.0331574	2.36279e-14	469573000	2.93386e-14	33359154000	2.93386e-14	13.5326	0.0331574
629562	15	rs4932370	0	91404705	G	A	19985	0.673997	0.668667	0.668831	0.666877	0.690546	0.674102	0.032387	2.72481e-14	334777000	3.00988e-14	21867902000	3.00988e-14	13.5215	0.032387
718042	19	rs34328549	0	7253184	G	A	4241	0.243726	0.463107	0.247188	0.46582	0.23264	0.454133	-0.0316257	1.83428e-14	524075000	3.32895e-14	33729745000	3.32895e-14	13.4777	-0.0316257
733667	19	rs601338	0	49206674	G	A	19866	1.01859	0.706646	1.01423	0.705779	1.03259	0.709236	0.0259572	2.23127e-10	365132000	3.62974e-14	26526689000	3.62974e-14	13.4401	0.0259572
234443	5	rs1173771	0	32815028	A	G	9247	1.20318	0.691037	1.19781	0.691349	1.22039	0.689757	0.0326948	6.31635e-14	374278000	6.70224e-14	27259212000	6.70224e-14	13.1738	0.0326948
733655	19	rs516246	0	49206172	C	T	19854	1.01643	0.70695	1.01216	0.706047	1.03011	0.70966	0.025357	4.05992e-10	394648000	7.03565e-14	26402133000	7.03565e-14	13.1527	0.025357
733658	19	rs492602	0	49206417	A	G	19857	1.01783	0.706825	1.01353	0.705953	1.03157	0.709438	0.0254928	4.31398e-10	358004000	7.42178e-14	25695662000	7.42178e-14	13.1295	0.0254928
508468	11	rs10895001	0	100533021	G	A	29332	0.55815	0.634468	0.562908	0.636038	0.542917	0.629171	-0.0316006	6.15615e-13	385012000	8.43577e-14	29241579000	8.43577e-14	13.0739	-0.0316006
733661	19	rs681343	0	49206462	C	T	19860	1.01712	0.707068	1.01286	0.706155	1.03076	0.709814	0.0252936	4.93382e-10	357754000	9.48617e-14	26097901000	9.48617e-14	13.0229	0.0252936
757379	20	rs16982520	0	57758720	A	G	17392	0.242948	0.461045	0.239168	0.457855	0.255056	0.470914	0.0342112	3.80957e-14	323685000	1.18999e-13	19710911000	1.18999e-13	12.9245	0.0342112
480259	11	rs4980389	0	1892585	G	A	1123	0.758337	0.685662	0.752876	0.684693	0.775827	0.688463	0.033429	9.42078e-14	364033000	1.58109e-13	26404716000	1.58109e-13	12.801	0.033429
31691	1	rs11102516	0	113161350	G	A	31691	0.0740503	0.266661	0.0719364	0.263021	0.0808174	0.277887	0.032825	3.40838e-13	427778000	1.82271e-13	26705685000	1.82271e-13	12.7393	0.032825
364548	7	rs117564322	0	150684021	G	A	39343	0.0641926	0.249155	0.0622432	0.24542	0.0704359	0.260659	0.0323625	5.50066e-14	425315000	3.40044e-13	27211679000	3.40044e-13	12.4685	0.0323625
71819	2	rs1838209	0	26895947	A	G	8332	1.20217	0.69177	1.2073	0.690811	1.18575	0.694577	-0.0311011	3.80348e-13	338841000	3.65906e-13	21690192000	3.65906e-13	12.4366	-0.0311011
550325	12	rs35444	0	115552437	A	G	30365	0.764078	0.687778	0.769126	0.687991	0.747911	0.686846	-0.0308616	2.89963e-13	226173000	1.21018e-12	17272118000	1.21018e-12	11.9171	-0.0308616
480250	11	rs2137320	0	1884342	G	A	1114	0.784289	0.688744	0.778985	0.687263	0.801271	0.693192	0.0322876	5.58994e-13	427889000	1.743e-12	26321683000	1.743e-12	11.7587	0.0322876
733680	19	rs503279	0	49209010	T	C	19879	1.07113	0.704382	1.06705	0.703539	1.0842	0.706917	0.0243166	3.03239e-09	327051000	1.83225e-12	22733492000	1.83225e-12	11.737	0.0243166
134665	3	rs3755652	0	27472936	C	T	9212	0.539297	0.627689	0.534842	0.625531	0.553564	0.634341	0.0297193	1.50594e-11	363924000	1.91557e-12	22040307000	1.91557e-12	11.7177	0.0297193
480247	11	rs587074	0	1881071	G	A	1111	1.22629	0.688536	1.221	0.688248	1.24325	0.689184	0.0323066	6.39786e-13	412794000	2.14693e-12	26086917000	2.14693e-12	11.6682	0.0323066
134669	3	rs6797389	0	27502070	G	T	9216	0.538211	0.626108	0.533762	0.623949	0.552459	0.632763	0.0297546	1.46449e-11	374060000	2.34818e-12	21748080000	2.34818e-12	11.6293	0.0297546
733681	19	rs676388	0	49211969	T	C	19880	1.06821	0.704539	1.06403	0.70376	1.08156	0.706861	0.0248563	3.06875e-09	356008000	2.65979e-12	23329102000	2.65979e-12	11.5752	0.0248563
733679	19	rs504963	0	49208865	G	A	19878	1.06839	0.704795	1.06437	0.703957	1.08126	0.707318	0.0239265	4.91936e-09	394788000	3.34473e-12	21856685000	3.34473e-12	11.4756	0.0239265
134679	3	rs2724541	0	27579916	T	C	9226	0.639748	0.659149	0.635327	0.657817	0.653904	0.6632	0.0281249	2.61912e-11	348762000	3.65332e-12	26070836000	3.65332e-12	11.4373	0.0281249
543137	12	rs7136259	0	90081188	T	C	23177	1.16528	0.697277	1.16016	0.697564	1.18167	0.696104	0.0308685	2.59428e-11	317376000	4.08898e-12	20656299000	4.08898e-12	11.3884	0.0308685
733676	19	rs602662	0	49206985	G	A	19875	1.07315	0.704346	1.06917	0.703549	1.0859	0.706742	0.0237163	6.00787e-09	376309000	4.14004e-12	26028271000	4.14004e-12	11.383	0.0237163
264049	5	rs7730050	0	157746633	T	C	38853	0.743912	0.683481	0.74929	0.684421	0.726686	0.680177	-0.03313	3.20166e-13	401974000	4.48063e-12	28511058000	4.48063e-12	11.3487	-0.03313
733678	19	rs485186	0	49207206	A	G	19877	1.07396	0.704611	1.06997	0.703763	1.08674	0.707167	0.0237639	6.15486e-09	378054000	4.62327e-12	26288475000	4.62327e-12	11.3351	0.0237639
318481	6	rs57139556	0	150998511	A	G	46971	0.142851	0.364349	0.14546	0.367179	0.134494	0.355005	-0.0303644	1.14376e-11	411921000	4.99925e-12	26046832000	4.99925e-12	11.3011	-0.0303644
312276	6	rs2068408	0	127227414	C	A	40766	0.771196	0.687587	0.765955	0.686455	0.787972	0.690931	0.0319697	2.63942e-13	501502000	5.88896e-12	31695506000	5.88896e-12	11.23	0.0319697
318480	6	rs17080093	0	150997440	C	T	46970	0.142456	0.363916	0.145052	0.366725	0.134142	0.354641	-0.0302461	1.55452e-11	421336000	6.42179e-12	25788582000	6.42179e-12	11.1923	-0.0302461
733682	19	rs281379	0	49214274	G	A	19881	1.04859	0.705163	1.0445	0.704058	1.06169	0.708529	0.0243352	1.36344e-08	346399000	9.09975e-12	24690494000	9.09975e-12	11.041	0.0243352
134674	3	rs13082711	0	27537909	T	C	9221	0.490552	0.608642	0.486398	0.606424	0.503859	0.615507	0.0285792	5.55099e-11	338834000	1.16021e-11	26479894000	1.16021e-11	10.9355	0.0285792
134647	3	rs683503	0	27348094	C	T	9194	0.535672	0.625951	0.531537	0.624523	0.548916	0.630317	0.0276985	7.36067e-11	383996000	1.26292e-11	27169645000	1.26292e-11	10.8986	0.0276985
526860	12	rs7973748	0	20164705	G	C	6900	1.45684	0.628611	1.45243	0.630569	1.47097	0.622093	0.0295928	5.64078e-12	485437000	1.60927e-11	26773199000	1.60927e-11	10.7934	0.0295928
480244	11	rs907611	0	1874072	G	A	1108	0.631387	0.654944	0.626788	0.653204	0.646122	0.660274	0.0294392	4.56557e-11	430110000	1.82292e-11	25597790000	1.82292e-11	10.7392	0.0294392
215207	4	rs3796587	0	156638073	C	G	37454	0.371866	0.54871	0.375676	0.550371	0.359665	0.543178	-0.0292832	3.28313e-12	340416000	1.82925e-11	21227126000	1.82925e-11	10.7377	-0.0292832
255876	5	rs13185878	0	127962298	A	G	30680	0.548269	0.629247	0.543571	0.627472	0.563311	0.634664	0.0312801	1.63667e-12	366901000	1.84723e-11	33236235000	1.84723e-11	10.7335	0.0312801
469203	10	rs11191580	0	104906211	T	C	28375	0.153168	0.376461	0.155812	0.379648	0.144702	0.36594	-0.0297984	1.13529e-11	353240000	1.94337e-11	36157662000	1.94337e-11	10.7114	-0.0297984
718041	19	rs4247374	0	7252756	C	T	4240	0.283317	0.492661	0.2865	0.494789	0.273129	0.485644	-0.0272743	1.49242e-11	508526000	2.0808e-11	30440302000	2.0808e-11	10.6818	-0.0272743
334300	7	rs6461992	0	27220831	A	G	9095	1.85369	0.367886	1.85113	0.370952	1.86188	0.357769	0.029506	4.70172e-11	475532000	2.1604e-11	31789975000	2.1604e-11	10.6655	0.029506
469200	10	rs732998	0	104897901	T	C	28372	0.151217	0.374015	0.153804	0.377225	0.142931	0.363421	-0.0293582	2.1386e-11	434427000	2.41264e-11	27595179000	2.41264e-11	10.6175	-0.0293582
549186	12	rs11065987	0	112072424	A	G	29226	0.830103	0.696538	0.825134	0.695309	0.846018	0.700223	0.0299297	2.21651e-09	327857000	3.11042e-11	23633600000	3.11042e-11	10.5072	0.0299297
134662	3	rs1124873	0	27445430	G	A	9209	0.735989	0.681737	0.740712	0.682109	0.720867	0.680326	-0.0291308	8.40973e-11	348223000	3.29936e-11	27261466000	3.29936e-11	10.4816	-0.0291308
372951	8	rs11250099	0	10818657	A	G	5024	1.05598	0.705318	1.06105	0.704508	1.03976	0.707661	-0.0301461	4.01836e-12	416174000	3.31861e-11	25705671000	3.31861e-11	10.479	-0.0301461
234411	5	rs7715779	0	32690199	T	G	9215	0.726953	0.679082	0.731796	0.6805	0.711447	0.674285	-0.0300396	3.00013e-12	419585000	3.46916e-11	26663575000	3.46916e-11	10.4598	-0.0300396
205409	4	rs33966350	0	111431444	G	A	27656	0.0248667	0.156697	0.0237921	0.153188	0.0283064	0.167388	0.0281363	2.60629e-11	370899000	3.51473e-11	27933802000	3.51473e-11	10.4541	0.0281363
334311	7	rs3735533	0	27245893	T	C	9106	1.85231	0.36996	1.84985	0.372678	1.8602	0.361001	0.0282242	6.7979e-11	520173000	3.61319e-11	36349599000	3.61319e-11	10.4421	0.0282242
757369	20	rs236720	0	57702611	C	A	17382	1.75653	0.461328	1.75984	0.458556	1.74595	0.469935	-0.0299188	8.96767e-12	315555000	3.69348e-11	19675267000	3.69348e-11	10.4326	-0.0299188
508509	11	rs35473622	0	100692566	A	G	29373	0.499131	0.611568	0.502888	0.613	0.487101	0.606802	-0.0258854	4.01322e-10	420804000	4.80246e-11	29304535000	4.80246e-11	10.3185	-0.0258854
334338	7	rs17428471	0	27337867	G	T	9133	0.155063	0.377534	0.152705	0.375109	0.162615	0.385099	0.0260698	3.31398e-10	412934000	5.72649e-11	29241022000	5.72649e-11	10.2421	0.0260698
334310	7	rs4722675	0	27243962	A	G	9105	1.85213	0.369879	1.84969	0.372545	1.85993	0.361102	0.0279193	1.25407e-10	456881000	6.46343e-11	38871123000	6.46343e-11	10.1895	0.0279193
215214	4	rs13139571	0	156645513	C	A	37461	0.466408	0.59675	0.470581	0.598353	0.453042	0.591389	-0.0294835	9.22061e-12	338017000	7.62936e-11	21242311000	7.62936e-11	10.1175	-0.0294835
733693	19	rs2287921	0	49228272	T	C	19892	1.07517	0.70578	1.07122	0.704889	1.08782	0.708479	0.0234905	6.83952e-08	347709000	1.05824e-10	25033461000	1.05824e-10	9.97542	0.0234905
448128	10	rs12258967	0	18727959	C	G	7300	0.595276	0.64463	0.599824	0.646064	0.580723	0.639801	-0.0297089	1.45738e-10	333157000	1.12893e-10	21624245000	1.12893e-10	9.94733	-0.0297089
626498	15	rs2627323	0	81021383	C	T	16921	0.934324	0.705331	0.929309	0.70459	0.95038	0.70746	0.0298438	1.1468e-10	251457000	1.96372e-10	18173803000	1.96372e-10	9.70692	0.0298438
469192	10	rs11191548	0	104846178	T	C	28364	0.149636	0.372822	0.152111	0.375879	0.14171	0.362744	-0.0281578	2.0599e-10	510628000	2.10701e-10	30444911000	2.10701e-10	9.67633	-0.0281578
549269	12	rs17630235	0	112591686	G	A	29309	0.812628	0.694131	0.807908	0.692785	0.82775	0.698211	0.0285286	9.63792e-09	343368000	2.31359e-10	23953042000	2.31359e-10	9.63571	0.0285286
624737	15	rs2472304	0	75044238	G	A	15160	1.34053	0.664354	1.345	0.663128	1.32624	0.668067	-0.0281812	1.51185e-10	422330000	2.43838e-10	30428013000	2.43838e-10	9.6129	-0.0281812
549252	12	rs17696736	0	112486818	A	G	29292	0.85498	0.700205	0.850366	0.698984	0.86975	0.703895	0.0276346	2.30426e-08	335990000	2.49058e-10	23729920000	2.49058e-10	9.6037	0.0276346
624740	15	rs2470890	0	75047426	C	T	15163	1.34064	0.664439	1.34511	0.663231	1.32633	0.668088	-0.0282068	1.82808e-10	398368000	2.98789e-10	30486943000	2.98789e-10	9.52463	-0.0282068
733695	19	rs2287922	0	49232226	G	A	19894	1.07222	0.705213	1.06841	0.704298	1.08441	0.707995	0.0226517	2.07517e-07	346335000	3.46049e-10	22966855000	3.46049e-10	9.46086	0.0226517
469174	10	rs12413409	0	104719096	G	A	28346	0.152337	0.375509	0.154745	0.378458	0.144625	0.365797	-0.0271901	3.48042e-10	503710000	3.69977e-10	29984880000	3.69977e-10	9.43183	-0.0271901
474025	10	rs10788149	0	122967170	G	A	33197	1.35711	0.660782	1.36154	0.659678	1.34295	0.664105	-0.028078	2.19314e-10	489071000	3.82013e-10	30804867000	3.82013e-10	9.41792	-0.028078
526868	12	rs3752728	0	20192972	G	A	6908	1.43644	0.636564	1.43226	0.638436	1.4498	0.630345	0.0276513	1.32609e-10	365944000	3.87568e-10	29759185000	3.87568e-10	9.41165	0.0276513
526861	12	Affx-35720446	0	20166069	A	C	6901	1.52747	0.600206	1.52364	0.602404	1.53974	0.592949	0.0269423	2.12412e-10	485184000	4.92187e-10	29657238000	4.92187e-10	9.30787	0.0269423
4447	1	rs17367504	0	11862778	A	G	4447	0.327244	0.523399	0.330813	0.525428	0.315816	0.516684	-0.0287817	2.24315e-10	246097000	5.45754e-10	18042899000	5.45754e-10	9.263	-0.0287817
510021	11	Affx-4150211	0	107085318	T	C	30885	0.979441	0.706694	0.975107	0.707189	0.993326	0.704928	0.0258046	1.1171e-08	375998000	5.68441e-10	26788776000	5.68441e-10	9.24531	0.0258046
255885	5	rs17615906	0	128018413	T	C	30689	0.334227	0.526682	0.330494	0.52444	0.346184	0.533625	0.0296574	4.94913e-11	439913000	5.80367e-10	31614956000	5.80367e-10	9.2363	0.0296574
549310	12	rs11066301	0	112871372	A	G	29350	0.848721	0.698525	0.844266	0.697397	0.862987	0.701934	0.0267557	5.23616e-08	348604000	6.8354e-10	22033621000	6.8354e-10	9.16524	0.0267557
549204	12	rs4766897	0	112179471	T	C	29244	1.32116	0.668291	1.3256	0.666307	1.30695	0.674408	-0.0278257	1.72685e-08	350838000	7.02936e-10	23303429000	7.02936e-10	9.15308	-0.0278257
480279	11	rs7483477	0	1920255	T	G	1143	0.486714	0.607068	0.482744	0.605186	0.499429	0.612882	0.0273958	3.66491e-10	427579000	9.49728e-10	25989936000	9.49728e-10	9.0224	0.0273958
448127	10	rs6482423	0	18725053	T	C	7299	0.669188	0.665234	0.673506	0.666153	0.655358	0.662091	-0.0273273	9.19535e-10	347909000	9.91546e-10	21676714000	9.91546e-10	9.00369	-0.0273273
733665	19	rs281377	0	49206603	C	T	19864	0.857763	0.698606	0.861165	0.69813	0.846871	0.700017	-0.0204475	8.33222e-07	346869000	1.15393e-09	26307615000	1.15393e-09	8.93782	-0.0204475
372904	8	rs4841452	0	10687121	A	G	4977	1.21479	0.690468	1.21944	0.689246	1.19989	0.694158	-0.0282524	3.18828e-10	388186000	1.21867e-09	25921204000	1.21867e-09	8.91411	-0.0282524
256492	5	rs12521868	0	131784393	G	T	31296	0.853343	0.699272	0.857995	0.699224	0.838452	0.699217	-0.0279498	6.10319e-10	358557000	1.24907e-09	21032448000	1.24907e-09	8.90341	-0.0279498
624747	15	rs1378942	0	75077367	C	A	15170	1.36105	0.659125	1.36524	0.657564	1.34763	0.663922	-0.0266469	1.69073e-09	429371000	1.30019e-09	30664430000	1.30019e-09	8.88599	-0.0266469
679960	17	rs16948048	0	47440466	A	G	16956	0.737899	0.682148	0.733716	0.681573	0.751295	0.683814	0.0257501	3.82796e-10	507814000	1.32259e-09	33282508000	1.32259e-09	8.87858	0.0257501
526867	12	rs2417820	0	20190474	T	C	6907	1.43655	0.63604	1.43246	0.637872	1.44966	0.629962	0.0271413	4.82774e-10	399878000	1.36389e-09	27871982000	1.36389e-09	8.86522	0.0271413
624753	15	rs34862454	0	75101530	C	T	15176	1.34514	0.662483	1.34926	0.661198	1.33196	0.666408	-0.0260593	2.51094e-09	394459000	1.43608e-09	29646102000	1.43608e-09	8.84282	-0.0260593
679961	17	rs12937634	0	47444442	T	C	16957	0.926841	0.703923	0.922308	0.704036	0.941351	0.703365	0.0270608	1.02087e-10	580967000	1.51961e-09	31621912000	1.51961e-09	8.81827	0.0270608
744296	20	rs2144186	0	10828267	A	C	4309	1.31568	0.670924	1.3116	0.671897	1.32873	0.667633	0.0255678	2.61022e-09	503829000	1.57258e-09	32991269000	1.57258e-09	8.80339	0.0255678
448123	10	rs11014171	0	18711195	C	T	7295	0.665136	0.664488	0.669289	0.665524	0.651838	0.660983	-0.0263103	2.03383e-09	350485000	1.71786e-09	21749607000	1.71786e-09	8.76501	-0.0263103
252404	5	rs10055823	0	114390062	T	C	27208	1.03218	0.705627	1.03638	0.7052	1.01874	0.706824	-0.0249889	7.22929e-08	337671000	1.80625e-09	21207734000	1.80625e-09	8.74322	-0.0249889
71840	2	rs1275941	0	26957396	C	A	8353	0.945458	0.705881	0.940803	0.705329	0.960368	0.707439	0.0276973	1.98751e-09	357033000	1.90657e-09	20205829000	1.90657e-09	8.71975	0.0276973
549107	12	rs1265565	0	111715197	C	T	29147	0.75037	0.684061	0.746238	0.683064	0.763601	0.687075	0.0253448	4.72045e-08	312849000	1.91212e-09	22370674000	1.91212e-09	8.71848	0.0253448
471931	10	rs2782981	0	115781547	T	C	31103	1.44425	0.633318	1.44026	0.634925	1.45704	0.627977	0.0265837	3.9607e-09	375244000	2.10615e-09	33607107000	2.10615e-09	8.67651	0.0265837
510039	11	rs12224337	0	107140077	G	A	30903	1.02117	0.706625	1.01691	0.707008	1.03482	0.705223	0.0253681	2.30496e-08	439944000	2.10805e-09	27182445000	2.10805e-09	8.67612	0.0253681
373478	8	rs11998678	0	11830150	C	T	5551	0.932029	0.704048	0.927253	0.702902	0.947325	0.707491	0.0284626	1.06218e-10	520751000	2.2171e-09	32135535000	2.2171e-09	8.65421	0.0284626
549119	12	rs10849931	0	111753808	T	C	29159	0.426513	0.579078	0.429928	0.580542	0.415598	0.574237	-0.0248174	4.57295e-08	347622000	2.51664e-09	21874361000	2.51664e-09	8.59918	-0.0248174
480270	11	rs3817197	0	1906174	G	A	1134	0.909902	0.703273	0.905257	0.702748	0.924784	0.704748	0.0277479	6.28266e-10	379358000	2.52304e-09	25056296000	2.52304e-09	8.59808	0.0277479
543122	12	rs2681492	0	90013089	T	C	23162	0.341322	0.531059	0.344786	0.533156	0.330232	0.524136	-0.0275289	2.12255e-09	349648000	2.53312e-09	22293423000	2.53312e-09	8.59634	-0.0275289
215208	4	rs3796585	0	156639174	G	A	37455	0.722779	0.680148	0.727159	0.680677	0.708753	0.678258	-0.0270888	2.77865e-09	330612000	2.58301e-09	21469216000	2.58301e-09	8.58787	-0.0270888
372885	8	rs6601523	0	10635141	G	A	4958	1.19067	0.693756	1.19523	0.692622	1.17607	0.69717	-0.0275678	1.00703e-09	397721000	2.69873e-09	24199730000	2.69873e-09	8.56884	-0.0275678
71835	2	rs7584568	0	26945293	G	A	8348	1.05182	0.70595	1.05644	0.705347	1.03701	0.707676	-0.0274921	2.50838e-09	369290000	3.05482e-09	21252624000	3.05482e-09	8.51501	-0.0274921
372340	8	rs330081	0	9154065	C	A	4413	1.10612	0.701881	1.10211	0.701218	1.11893	0.703844	0.0239469	5.36204e-09	338652000	3.1145e-09	20321511000	3.1145e-09	8.50661	0.0239469
510017	11	rs7926602	0	107054642	G	A	30881	1.05284	0.706563	1.04876	0.707177	1.06591	0.704433	0.0242971	3.94203e-08	356878000	3.15631e-09	27636219000	3.15631e-09	8.50082	0.0242971
543132	12	rs17249754	0	90060586	G	A	23172	0.340944	0.531016	0.344347	0.533073	0.330051	0.524229	-0.0270414	3.01026e-09	343823000	3.29853e-09	22093320000	3.29853e-09	8.48168	-0.0270414
535254	12	rs7297416	0	54443090	A	C	15294	0.599953	0.647045	0.604465	0.648933	0.585526	0.640758	-0.0293679	1.03376e-09	409640000	3.40291e-09	29258540000	3.40291e-09	8.46815	-0.0293679
256453	5	rs17622208	0	131717050	G	A	31257	0.951288	0.706137	0.95593	0.705927	0.936422	0.706602	-0.0276209	1.55108e-09	357573000	3.46147e-09	21098319000	3.46147e-09	8.46074	-0.0276209
215224	4	rs12502903	0	156672738	G	A	37471	0.395674	0.562339	0.398919	0.563962	0.385286	0.556986	-0.0243227	2.69273e-09	326355000	3.49751e-09	20101569000	3.49751e-09	8.45624	-0.0243227
287520	6	rs1077394	0	31610384	C	T	16010	1.34232	0.66376	1.33759	0.665069	1.35745	0.659322	0.0299971	6.86984e-11	343581000	3.58121e-09	21813556000	3.58121e-09	8.44597	0.0299971
683647	17	rs4277405	0	61548918	C	T	20643	1.25449	0.680922	1.25838	0.680435	1.24203	0.682331	-0.0240003	1.98345e-08	332829000	3.67164e-09	20922537000	3.67164e-09	8.43514	-0.0240003
372565	8	rs17689674	0	9981854	C	A	4638	0.903549	0.703188	0.898883	0.702446	0.918495	0.705353	0.0278614	1.14148e-10	361887000	3.8447e-09	25324748000	3.8447e-09	8.41514	0.0278614
372147	8	rs332039	0	8723651	C	G	4220	0.858931	0.700246	0.854773	0.699375	0.872244	0.70286	0.0249181	1.26252e-09	343700000	3.93544e-09	20624600000	3.93544e-09	8.40501	0.0249181
321722	6	rs10455872	0	161010118	A	G	50212	0.162536	0.38621	0.160145	0.383947	0.170191	0.393269	0.0258498	9.83461e-10	353672000	4.05979e-09	24614615000	4.05979e-09	8.3915	0.0258498
642640	16	rs12917707	0	20367690	G	T	8596	0.361496	0.541889	0.364865	0.543879	0.350706	0.535321	-0.0262395	8.08013e-09	571231000	4.1552e-09	33208060000	4.1552e-09	8.38141	-0.0262395
256464	5	rs2073643	0	131723288	T	C	31268	1.09582	0.70401	1.10044	0.703676	1.08102	0.704874	-0.0275688	1.08293e-09	359902000	4.59156e-09	20626809000	4.59156e-09	8.33804	-0.0275688
561170	13	rs866573	0	30157252	C	T	3908	0.297601	0.503227	0.294764	0.501002	0.306689	0.510182	0.0235848	1.92725e-08	370814000	4.75441e-09	23889948000	4.75441e-09	8.3229	0.0235848
549067	12	rs4378452	0	111504033	T	C	29107	0.7008	0.67463	0.696719	0.673829	0.713871	0.677026	0.0253947	1.99353e-08	345825000	4.75487e-09	23989906000	4.75487e-09	8.32286	0.0253947
543121	12	rs2681472	0	90008959	A	G	23161	0.341401	0.531548	0.344794	0.533595	0.330533	0.524788	-0.0269472	4.01113e-09	328949000	5.00074e-09	22099995000	5.00074e-09	8.30097	-0.0269472
252412	5	rs2121188	0	114427052	G	A	27216	0.981993	0.705724	0.978044	0.705345	0.994636	0.706785	0.0234993	2.68143e-07	350470000	5.15765e-09	21195610000	5.15765e-09	8.28755	0.0234993
256444	5	rs4705938	0	131694077	T	C	31248	0.948629	0.705813	0.953216	0.705607	0.933939	0.706273	-0.0273075	2.65475e-09	358095000	5.20453e-09	20694920000	5.20453e-09	8.28362	-0.0273075
751979	20	rs2017246	0	42775843	A	G	11992	1.19712	0.692565	1.20188	0.691985	1.18188	0.694201	-0.0288532	1.0484e-08	370470000	5.32286e-09	30548353000	5.32286e-09	8.27385	-0.0288532
296772	6	rs1937150	0	51999414	C	T	25262	1.08221	0.704465	1.08611	0.704189	1.06972	0.705202	-0.0232606	1.02183e-08	436071000	5.94079e-09	33791662000	5.94079e-09	8.22616	-0.0232606
549059	12	rs7968960	0	111426615	C	A	29099	1.31516	0.669668	1.31905	0.668915	1.30271	0.671919	-0.0243769	5.83836e-08	355316000	6.48583e-09	23399666000	6.48583e-09	8.18803	-0.0243769
373304	8	rs2898295	0	11595969	G	A	5377	0.969468	0.706796	0.97409	0.706328	0.954667	0.70809	-0.0274633	8.65081e-10	487223000	6.8954e-09	30195613000	6.8954e-09	8.16144	-0.0274633
624726	15	rs2472299	0	75033400	A	G	15149	1.45698	0.628306	1.46109	0.626476	1.44379	0.633952	-0.0274565	6.10989e-10	460035000	6.9085e-09	30683874000	6.9085e-09	8.16062	-0.0274565
4479	1	rs74053327	0	11895667	G	C	4479	0.111761	0.32478	0.113774	0.327396	0.105315	0.316172	-0.0262825	5.83897e-09	246029000	7.01308e-09	18128083000	7.01308e-09	8.15409	-0.0262825
624729	15	rs762551	0	75041917	C	A	15152	1.45673	0.628261	1.46082	0.62646	1.44363	0.633815	-0.0272815	6.90447e-10	448061000	7.0765e-09	31004038000	7.0765e-09	8.15018	-0.0272815
372128	8	rs12547493	0	8661534	T	C	4201	0.952138	0.705369	0.947899	0.704499	0.965712	0.707973	0.0252226	3.14956e-09	374608000	7.23953e-09	30039584000	7.23953e-09	8.14029	0.0252226
372932	8	rs6985109	0	10761585	G	A	5005	1.08081	0.704767	1.08508	0.703775	1.06714	0.707764	-0.0254222	2.31357e-09	365154000	7.27036e-09	26446333000	7.27036e-09	8.13844	-0.0254222
499183	11	rs12801636	0	65391317	G	A	20047	0.448168	0.58879	0.451465	0.590571	0.437605	0.582923	-0.0236216	1.73541e-08	317019000	7.56884e-09	21325375000	7.56884e-09	8.12097	-0.0236216
642637	16	rs4293393	0	20364588	A	G	8593	0.366517	0.545931	0.369856	0.547893	0.355827	0.53946	-0.0258029	1.31915e-08	474446000	7.8985e-09	34718079000	7.8985e-09	8.10246	-0.0258029
205393	4	rs7685862	0	111389101	C	A	27640	1.59303	0.568135	1.59679	0.566582	1.58097	0.572911	-0.0277776	1.07762e-09	325290000	7.9649e-09	41635498000	7.9649e-09	8.09882	-0.0277776
56085	1	rs2527614	0	228126470	A	G	56085	1.06655	0.705167	1.07044	0.704937	1.05407	0.705759	-0.0232041	1.85391e-08	395146000	8.4775e-09	26893073000	8.4775e-09	8.07173	-0.0232041
642638	16	rs13333226	0	20365654	A	G	8594	0.367464	0.546356	0.370802	0.548267	0.356778	0.540055	-0.0257719	1.54396e-08	407313000	8.72609e-09	35502456000	8.72609e-09	8.05918	-0.0257719
3863	1	rs488834	0	10767902	C	T	3863	1.53202	0.598866	1.53531	0.596998	1.52151	0.60469	-0.0229611	1.11131e-07	387698000	8.9718e-09	29097035000	8.9718e-09	8.04712	-0.0229611
168642	3	rs1918974	0	169165888	C	T	43189	1.09213	0.702417	1.09616	0.70173	1.07924	0.704455	-0.0240692	9.8935e-09	314746000	9.09449e-09	19245694000	9.09449e-09	8.04122	-0.0240692
372096	8	rs883647	0	8569724	G	A	4169	0.773461	0.687579	0.777629	0.687848	0.760109	0.686545	-0.0254939	3.42337e-09	426806000	9.17948e-09	30551815000	9.17948e-09	8.03718	-0.0254939
256443	5	rs1050152	0	131676320	C	T	31247	0.863205	0.699916	0.867677	0.69984	0.84888	0.699964	-0.0268571	5.05111e-09	354021000	9.20469e-09	20845839000	9.20469e-09	8.03599	-0.0268571
549073	12	rs10774613	0	111546165	T	C	29113	0.873339	0.700751	0.869298	0.700599	0.886281	0.701081	0.0242329	1.02464e-07	373144000	9.38499e-09	24007767000	9.38499e-09	8.02757	0.0242329
757368	20	rs1465537	0	57698020	C	T	17381	0.260603	0.474498	0.257679	0.472104	0.269968	0.481965	0.0257602	5.47873e-09	322035000	1.04147e-08	19765444000	1.04147e-08	7.98235	0.0257602
25936	1	rs786921	0	89286673	G	A	25936	1.17788	0.696084	1.18158	0.696043	1.16603	0.696084	-0.0223316	8.80865e-08	308471000	1.10781e-08	18969458000	1.10781e-08	7.95553	-0.0223316
372140	8	rs907180	0	8702827	A	G	4213	0.868977	0.700375	0.864987	0.699174	0.881752	0.704056	0.0238943	9.4167e-09	340463000	1.21476e-08	20478906000	1.21476e-08	7.91551	0.0238943
533877	12	rs7302981	0	50537815	A	G	13917	1.25709	0.68346	1.26085	0.683206	1.24507	0.684132	-0.0230818	3.96774e-08	351924000	1.2969e-08	27399534000	1.2969e-08	7.88709	-0.0230818
318486	6	rs654698	0	151016738	A	G	46976	0.119084	0.33431	0.121103	0.336681	0.112617	0.326516	-0.0255887	3.76332e-08	567688000	1.30657e-08	26237511000	1.30657e-08	7.88387	-0.0255887
533874	12	rs7136570	0	50529936	A	G	13914	1.25522	0.683654	1.25894	0.683367	1.24331	0.684434	-0.0228546	4.8234e-08	386619000	1.40932e-08	27553734000	1.40932e-08	7.85099	-0.0228546
704722	18	rs16953013	0	48780405	G	A	12883	0.202774	0.425994	0.20004	0.423261	0.211531	0.434519	0.0267906	8.11706e-09	457411000	1.44461e-08	29138883000	1.44461e-08	7.84025	0.0267906
256442	5	rs56399423	0	131672657	T	C	31246	0.865558	0.700439	0.869968	0.700383	0.851432	0.700432	-0.0264654	7.60589e-09	356131000	1.55576e-08	20574682000	1.55576e-08	7.80806	-0.0264654
743515	20	rs6055959	0	8614681	C	A	3528	1.32162	0.66851	1.32509	0.667694	1.31049	0.670998	-0.0218162	2.15286e-08	346138000	1.57408e-08	21893329000	1.57408e-08	7.80297	-0.0218162
469549	10	rs157079	0	106058778	T	C	28721	1.97642	0.152513	1.97728	0.149715	1.97367	0.161114	-0.0232125	2.28561e-07	413664000	1.58259e-08	39895096000	1.58259e-08	7.80063	-0.0232125
264089	5	rs4563609	0	157917275	G	A	38893	1.32419	0.664826	1.32	0.66573	1.33759	0.661746	0.0264931	6.98862e-10	318980000	1.60044e-08	22952485000	1.60044e-08	7.79576	0.0264931
25920	1	rs12145922	0	89146234	C	A	25920	1.11007	0.703057	1.11386	0.703213	1.09794	0.70242	-0.0226492	6.28258e-08	317774000	1.65011e-08	19838976000	1.65011e-08	7.78249	-0.0226492
256518	5	rs17622656	0	131820997	G	A	31322	0.773738	0.688633	0.777762	0.68878	0.760851	0.688005	-0.0245661	2.30592e-08	361339000	1.65374e-08	20832460000	1.65374e-08	7.78153	-0.0245661
318490	6	rs6905228	0	151031607	G	A	46980	1.82763	0.396472	1.82522	0.398711	1.83535	0.389112	0.0257259	2.3709e-08	405648000	1.70502e-08	25252156000	1.70502e-08	7.76827	0.0257259
372007	8	rs2976856	0	8301849	C	T	4080	1.32325	0.668634	1.31911	0.66985	1.33653	0.664551	0.0261038	3.9026e-09	382572000	1.71249e-08	29030627000	1.71249e-08	7.76637	0.0261038
373088	8	rs2251473	0	11177126	C	A	5161	0.890638	0.703449	0.886407	0.70241	0.904183	0.706597	0.0252323	2.96561e-09	374942000	1.87919e-08	29453895000	1.87919e-08	7.72603	0.0252323
642634	16	rs111285796	0	20361087	T	TTCTGCCAGA	8590	0.366026	0.545542	0.369251	0.547414	0.355706	0.539375	-0.0249255	3.52341e-08	562011000	2.01853e-08	32945608000	2.01853e-08	7.69496	-0.0249255
494507	11	rs75290815	0	47197153	C	T	15371	0.13619	0.356046	0.134042	0.353518	0.143066	0.363932	0.0251523	9.83758e-09	432859000	2.2083e-08	27737236000	2.2083e-08	7.65594	0.0251523
205385	4	rs1879057	0	111335722	C	T	27632	1.60077	0.565708	1.60444	0.564167	1.58901	0.570455	-0.0271916	2.80164e-09	347946000	2.23097e-08	23500346000	2.23097e-08	7.65151	-0.0271916
624746	15	rs936226	0	75069282	C	T	15169	1.4824	0.618599	1.48623	0.616656	1.47013	0.624623	-0.0259371	8.42602e-09	491097000	2.55919e-08	29620689000	2.55919e-08	7.5919	-0.0259371
624763	15	rs4886615	0	75131661	A	G	15186	1.45267	0.630219	1.45644	0.629058	1.44059	0.633767	-0.0251044	1.29213e-08	455792000	2.63932e-08	30489665000	2.63932e-08	7.57851	-0.0251044
759749	20	rs4809370	0	62470872	C	T	19762	0.784495	0.692438	0.788681	0.693137	0.771093	0.690022	-0.0254309	1.11578e-08	489595000	2.78771e-08	33450401000	2.78771e-08	7.55475	-0.0254309
256415	5	rs4330455	0	131586349	T	C	31219	1.11746	0.701093	1.12194	0.70071	1.10311	0.702125	-0.0268438	1.67781e-08	356476000	2.79734e-08	20605882000	2.79734e-08	7.55325	-0.0268438
549180	12	rs657197	0	111965658	C	A	29220	0.411621	0.571636	0.415149	0.5728	0.400328	0.567744	-0.0259898	9.29131e-08	375141000	2.81414e-08	23801570000	2.81414e-08	7.55065	-0.0259898
629576	15	rs4702	0	91426560	G	A	19999	1.11299	0.702977	1.10923	0.702939	1.12502	0.702966	0.0224624	2.00625e-07	354637000	2.8582e-08	21789419000	2.8582e-08	7.54391	0.0224624
4444	1	rs74683406	0	11859636	G	A	4444	0.112162	0.325193	0.114078	0.32766	0.106025	0.317083	-0.0249778	2.45751e-08	246376000	2.91395e-08	18123343000	2.91395e-08	7.53552	-0.0249778
373492	8	rs58602899	0	11848833	G	T	5565	0.967947	0.701498	0.963535	0.700135	0.982058	0.705656	0.0263526	7.26572e-09	457785000	2.91756e-08	28567588000	2.91756e-08	7.53498	0.0263526
287464	6	rs3130071	0	31594628	T	A	15954	1.70525	0.501697	1.70212	0.503966	1.71529	0.494225	0.026396	1.22517e-09	339105000	2.95385e-08	22128166000	2.95385e-08	7.52961	0.026396
494367	11	rs72910075	0	46359645	C	T	15231	0.218419	0.440717	0.215864	0.438617	0.2266	0.447276	0.0242373	1.41157e-08	443559000	2.96021e-08	27718329000	2.96021e-08	7.52868	0.0242373
321711	6	rs74617384	0	160997118	A	T	50201	0.159396	0.382644	0.157155	0.380502	0.166572	0.389339	0.0244635	8.77177e-09	367074000	3.04208e-08	28825243000	3.04208e-08	7.51683	0.0244635
495030	11	rs2293579	0	47440758	G	A	15894	0.776458	0.689721	0.772784	0.689552	0.788224	0.690132	0.0223822	1.03965e-08	357294000	3.13286e-08	26555294000	3.13286e-08	7.50406	0.0223822
56154	1	rs540662	0	228454023	G	T	56154	0.572568	0.638547	0.568712	0.637461	0.584915	0.641855	0.0253305	9.56972e-09	375884000	3.17618e-08	27168437000	3.17618e-08	7.49809	0.0253305
372151	8	rs1567398	0	8726804	G	T	4224	0.845363	0.698599	0.841526	0.697883	0.857652	0.700748	0.0230589	9.11714e-09	344475000	3.18266e-08	20832821000	3.18266e-08	7.49721	0.0230589
629563	15	rs7167085	0	91406188	G	A	19986	1.19772	0.692026	1.19386	0.692976	1.21008	0.688828	0.0234728	1.01979e-07	347823000	3.6265e-08	21759476000	3.6265e-08	7.44051	0.0234728
264094	5	rs2963446	0	157938502	C	A	38898	0.693429	0.67178	0.68954	0.670934	0.705881	0.674331	0.0242949	1.09365e-08	483590000	3.731e-08	28808815000	3.731e-08	7.42818	0.0242949
679351	17	rs17608766	0	45013271	T	C	16347	0.296229	0.502753	0.293471	0.500934	0.305065	0.508438	0.022971	4.58725e-08	500639000	3.82326e-08	33958988000	3.82326e-08	7.41757	0.022971
658123	16	rs12925699	0	81595597	C	A	24079	0.991239	0.705717	0.987232	0.705437	1.00407	0.706459	0.0238447	1.96349e-07	483634000	3.86998e-08	35369708000	3.86998e-08	7.41229	0.0238447
372516	8	rs11786541	0	9789549	G	T	4589	0.907503	0.702964	0.911558	0.703082	0.894512	0.70243	-0.0242562	1.18047e-08	349750000	3.88811e-08	20519735000	3.88811e-08	7.41026	-0.0242562
373038	8	rs7819412	0	11045161	G	A	5111	1.02367	0.707074	1.02788	0.706614	1.01019	0.708377	-0.0250072	9.37017e-09	398952000	3.91289e-08	29179573000	3.91289e-08	7.4075	-0.0250072
3876	1	rs6700479	0	10800737	C	T	3876	0.278013	0.489221	0.275097	0.486743	0.287357	0.496959	0.0249267	7.72934e-09	408850000	3.946e-08	27637778000	3.946e-08	7.40384	0.0249267
130160	3	rs904475	0	11535417	G	A	4707	1.26061	0.681459	1.25677	0.681405	1.27292	0.681488	0.0236957	2.31242e-08	341050000	4.27665e-08	23535671000	4.27665e-08	7.3689	0.0236957
