## Supplementary material for "Recessive and sex-dependent genetic effects in primary hypertension": Supp Table S1-S6: Hypertension-Suppl Table S3 (GWAS-30 imputed).xlsx

### Sheet: imputed-coding
Table S3. Imputed variants of coding regions with p-value <1e-06
chromosome	position	rsid		allele1	allele2	avg_score	std_score	avg_score_controls	std_score_controls	avg_score_cases	std_score_cases	cohen_d	effective_pval	Exp [-log(p-val)]	Gene (coding)
12	111884608	rs3184504		T	C	1.03483	0.70712	1.04171	0.70581	1.01278	0.710849	-0.0408455	8.63476e-21	20.0637	SH2B3
19	11526765	rs167479		G	T	0.93964	0.706147	0.946148	0.706494	0.918798	0.704631	-0.0387632	8.02594e-19	18.0955	RGL3
19	49206674	rs601338		G	A	1.01698	0.707302	1.01274	0.706385	1.03056	0.710059	0.0251612	1.24403e-13	12.9052	FUT2
3	27472936	rs3755652		C	T	0.539398	0.62794	0.534929	0.625776	0.55371	0.634609	0.0298023	1.6385e-12	11.7856	SLC4A7
11	1902768	rs621679		G	A	0.740126	0.678527	0.735123	0.677423	0.756148	0.681804	0.0309368	2.13621e-12	11.6704	LSP1
19	49206985	rs602662		G	A	1.07208	0.705066	1.06813	0.704245	1.08474	0.707539	0.0235375	4.9666e-12	11.3039	FUT2
4	111431444	rs33966350		G	A	0.0250101	0.157274	0.0239275	0.153672	0.0284767	0.168245	0.0282341	2.43523e-11	10.6135	ENPEP
9	35906471	rs76452347		C	T	0.407704	0.548948	0.411303	0.551143	0.39618	0.541699	-0.0276764	4.59066e-11	10.3381	HRCT1
19	49232226	rs2287922		G	A	1.07293	0.705941	1.06899	0.705056	1.08554	0.708618	0.0234219	1.12898e-10	9.94731	RASIP1
5	131676320	rs1050152		C	T	0.863584	0.700501	0.868028	0.700395	0.849352	0.70065	-0.0266605	1.15226e-08	7.93845	SLC22A4
12	50537815	rs7302981		A	G	1.25726	0.683533	1.26101	0.683278	1.24526	0.684209	-0.0230379	1.32742e-08	7.87699	CERS5
1	228451826	rs453140		C	T	0.576227	0.640414	0.572314	0.63928	0.588755	0.643873	0.0256256	2.31301e-08	7.63582	OBSCN
12	112037000	rs695871		G	C	1.56716	0.578667	1.56371	0.579606	1.57822	0.575511	0.0251152	4.49678e-08	7.3471	ATXN2
11	64031241	rs35169799		C	T	0.128241	0.346307	0.12642	0.343745	0.134071	0.354324	0.0219189	7.81778e-08	7.10692	PLCB3
10	96039597	rs2274224		G	C	0.867643	0.700309	0.871735	0.701935	0.854541	0.694911	-0.0246169	1.34516e-07	6.87123	PLCE1
11	47306585	rs1051006		G	A	0.351693	0.538566	0.354797	0.540292	0.341752	0.53288	-0.0243092	2.00121e-07	6.69871	MADD
6	31610686	rs1052486		A	G	0.948939	0.706869	0.944192	0.706954	0.96414	0.706384	0.0282274	2.46792e-07	6.60767	BAG6
8	143996539	rs4539		T	C	0.894489	0.702623	0.898175	0.70243	0.882686	0.703112	-0.0220403	2.61618e-07	6.58233	CYP11B2
19	21606429	rs4621113		G	T	0.976528	0.704367	0.973061	0.703861	0.987629	0.705868	0.0206682	4.43137e-07	6.35346	ZNF493
19	49261368	rs739320		T	C	1.20986	0.677405	1.21272	0.67663	1.20073	0.679802	-0.0176743	5.37359e-07	6.26974	FGF21
11	48387275	rs10838881		T	C	0.285729	0.494788	0.288179	0.496754	0.277882	0.488357	-0.0209051	5.94186e-07	6.22608	OR4C5
18	21124945	rs1788799		C	G	1.30599	0.673772	1.30913	0.672304	1.29593	0.678352	-0.0195415	5.9754e-07	6.22363	NPC1
1	115829178	rs11466111		C	T	0.0352321	0.186135	0.0342908	0.183699	0.0382466	0.193702	0.0209558	6.225e-07	6.20586	NGF
5	180218668	rs634501		A	G	1.47169	0.621923	1.47454	0.621043	1.46253	0.624643	-0.0192893	6.93434e-07	6.15899	MGAT1
20	57768743	rs56057707		C	T	0.376714	0.551438	0.373733	0.549753	0.386261	0.556691	0.0226462	7.23555e-07	6.14053	ZNF831
11	48285906	rs16905753		C	T	0.286061	0.495171	0.288476	0.497062	0.278329	0.488987	-0.0205811	7.43463e-07	6.12874	OR4X1
19	21544571	rs1142653		G	A	0.9903	0.706803	0.986861	0.70625	1.00131	0.708458	0.0204317	8.39129e-07	6.07617	ZNF738
20	57769140	rs55786258		G	C	0.376501	0.551375	0.373549	0.549694	0.385956	0.556619	0.0224299	9.06989e-07	6.0424	ZNF831
11	48266736	rs7120775		C	G	0.293112	0.500958	0.295538	0.502762	0.285344	0.49506	-0.0204328	9.64884e-07	6.01552	MADD
11	58378424	rs8373		A	G	0.482443	0.604951	0.485298	0.606156	0.473299	0.600985	-0.019881	9.77559e-07	6.00986	ZFP91
