## Supplementary material for "Recessive and sex-dependent genetic effects in primary hypertension": Supp Table S1-S6: Hypertension-Suppl Table S4 (PWAS 200 g).xlsx

### Sheet: Sheet1
Table S5. PWAS results for 200 top genes with their statistics
rank	Hybrid_fdr_qval	Hybrid_pval	gene_name	gene_symbol	uniprot_id	dominant_avg_score_cases	dominant_avg_score_controls	dominant_cohen_d	dominant_pval	dominant_std_score	dominant_std_score_cases	dominant_std_score_controls	exp -p- dom
1	9.87e-18	5.53e-22	SH2B adaptor protein 3	SH2B3	Q9UQQ2	0.274492	0.258928	0.0382926	5.54e-21	0.404278	0.411231	0.401602	20.2569
2	3.39e-08	3.8e-12	fucosyltransferase 2	FUT2	Q10981	0.208764	0.213042	-0.0107808	3.381e-05	0.397496	0.39544	0.398248	4.47096
3	3.71e-07	6.23e-11	homeostatic iron regulator	HFE	Q30201	0.591336	0.602175	-0.0240168	5.86e-11	0.451047	0.452023	0.450653	10.2318
4	5e-07	1.12e-10	cytochrome P450 family 11 subfamily B member 2	CYP11B2	P19099	0.531664	0.526548	0.022456	2.62e-08	0.226788	0.230038	0.225562	7.58127
5	1.1892e-06	3.33e-10	Ras interacting protein 1	RASIP1	Q5U651	0.432451	0.435674	-0.0110191	0.00046252	0.293057	0.291461	0.293639	3.33487
6	3.0593e-06	1.03e-09	solute carrier family 4 member 7	SLC4A7	Q9Y6M7	0.881531	0.884123	-0.0208775	5.19e-08	0.124045	0.124368	0.123919	7.28492
7	2.2091e-05	9.51e-09	ceramide synthase 5	CERS5	Q8N5B7	0.242158	0.237842	0.014127	0.00011918	0.304506	0.30779	0.303278	3.92381
8	2.2091e-05	9.9e-09	switching B cell complex subunit SWAP70	SWAP70	Q9UH65	0.757383	0.759225	-0.0202272	3.67e-07	0.0915682	0.0900085	0.0921324	6.43483
9	7.8178e-05	3.94e-08	signal-induced proliferation-associated 1	SIPA1	Q96FS4	0.957601	0.95618	0.0200808	3.44e-07	0.0710871	0.069973	0.0714903	6.46339
10	0.00013607	7.62e-08	lymphocyte specific protein 1	LSP1	P33241	0.916635	0.917503	-0.0139303	0.0022134	0.0624682	0.0619778	0.0626468	2.65494
11	0.0002206	1.36e-07	solute carrier family 22 member 4	SLC22A4	Q9H015	0.22769	0.221827	0.0191098	4.782e-06	0.30544	0.309768	0.303812	5.32039
12	0.00027834	1.87e-07	BAG cochaperone 6	BAG6	P46379	0.85371	0.856008	-0.0261014	3.42e-07	0.0883432	0.0874604	0.088659	6.46558
13	0.00041924	3.05e-07	olfactory receptor family 4 subfamily X member 2	OR4X2	Q8NGF9	0.729216	0.720474	0.0197415	9.67e-07	0.443879	0.440613	0.445057	6.01456
14	0.00042336	3.32e-07	dopamine beta-hydroxylase	DBH	P09172	0.769178	0.761944	0.0241066	8.36e-08	0.30125	0.297492	0.302602	7.07805
15	0.00049895	4.19e-07	zinc finger protein 493	ZNF493	Q6ZR52	0.500535	0.503828	-0.0165753	1.8863e-05	0.199063	0.197801	0.19952	4.72438
16	0.00083006	7.44e-07	suppression of tumorigenicity 7 like	ST7L	Q8TDW4	0.696611	0.690175	0.0200155	2.6408e-06	0.321399	0.322019	0.321153	5.57827
17	0.00104913	9.99e-07	solute carrier family 44 member 4	SLC44A4	Q53GD3	0.336168	0.344578	-0.0259999	7.26e-07	0.324784	0.320645	0.326269	6.13915
18	0.00112602	1.1953e-06	zinc finger protein 738	ZNF738	Q8NE65	0.605561	0.609018	-0.0151832	5.8491e-05	0.228126	0.226665	0.228656	4.23291
19	0.00112602	1.1982e-06	PH domain containing endocytic trafficking adaptor 1	PHETA1	Q8N4B1	0.650317	0.641355	0.018949	3.69e-07	0.473585	0.471559	0.474309	6.43314
20	0.00142249	1.5934e-06	mitochondrial coiled-coil domain 1	MCCD1	P59942	0.799185	0.80134	-0.02081	4.5997e-05	0.103517	0.103649	0.103463	4.33727
21	0.00164789	1.9783e-06	histidine rich carboxyl terminus 1	HRCT1	Q6UXD1	0.508494	0.50438	0.0111103	0.00184299	0.370217	0.37046	0.370123	2.73448
22	0.00164789	2.0304e-06	NPC intracellular cholesterol transporter 1	NPC1	O15118	0.411778	0.407619	0.0181454	1.978e-06	0.22832	0.231122	0.227268	5.70378
23	0.00250889	3.2318e-06	inositol polyphosphate-5-phosphatase A	INPP5A	Q14642	0.786906	0.791748	-0.0187764	7.98e-07	0.257626	0.258337	0.257352	6.09824
24	0.00335907	4.5151e-06	protein tyrosine phosphatase receptor type J	PTPRJ	Q12913	0.588574	0.590891	-0.0114815	0.0002469	0.201754	0.201732	0.201758	3.60747
25	0.0035261	4.9371e-06	inner membrane mitochondrial protein	IMMT	Q16891	0.940045	0.939223	0.0143585	0.00020833	0.0572116	0.0573026	0.0571765	3.68125
26	0.00430459	6.2682e-06	zinc finger protein 100	ZNF100	Q8IYN0	0.48909	0.491761	-0.0124292	0.00723947	0.215203	0.214301	0.215531	2.14029
27	0.00551933	8.3462e-06	signal peptidase complex subunit 1	SPCS1	Q9Y6A9	0.768099	0.769638	-0.008922	0.0314237	0.172583	0.172162	0.172736	1.50274
28	0.00763084	1.1967e-05	adrenoceptor alpha 1D	ADRA1D	P25100	0.905423	0.907253	-0.0162257	4.4022e-05	0.112461	0.113438	0.112095	4.35633
29	0.00776132	1.2606e-05	olfactory receptor family 4 subfamily B member 1	OR4B1	Q8NGF8	0.538168	0.544113	-0.0128645	0.00095359	0.462077	0.462229	0.462011	3.02064
30	0.00925388	1.5548e-05	nuclear receptor subfamily 3 group C member 2	NR3C2	P08235	0.91526	0.916195	-0.0152295	3.4815e-06	0.0602721	0.0637381	0.0589396	5.45824
31	0.00935887	1.6249e-05	SMG6 nonsense mediated mRNA decay factor	SMG6	Q86US8	0.67578	0.677351	-0.0125159	0.00556318	0.125732	0.125082	0.125969	2.25468
32	0.011139	1.9963e-05	zinc finger C3HC-type containing 1	ZC3HC1	Q86WB0	0.526789	0.524619	0.00966517	0.048089	0.22404	0.225469	0.223508	1.31795
33	0.0113574	2.0991e-05	G protein nucleolar 3	GNL3	Q9BVP2	0.676579	0.678974	-0.0101973	0.0125235	0.235002	0.234612	0.235143	1.90227
34	0.0139745	2.6676e-05	fibroblast growth factor 21	FGF21	Q9NSA1	0.620168	0.618088	0.0130207	8.6915e-05	0.159346	0.160618	0.158871	4.06091
35	0.0139745	2.8035e-05	RNA exonuclease 1 homolog	REXO1	Q8N1G1	0.570416	0.565199	0.015483	4.4259e-05	0.337391	0.336111	0.337852	4.354
36	0.0139745	2.838e-05	cholinergic receptor nicotinic beta 1 subunit	CHRNB1	P11230	0.762976	0.765424	-0.0130435	0.00451706	0.187763	0.18742	0.187885	2.34514
37	0.0139745	2.9435e-05	long intergenic non-protein coding RNA 2875	LINC02875	Q86X59	0.47784	0.477838	2.7217e-05	0.856139	0.105289	0.104348	0.105634	0.06746
38	0.0139745	2.9741e-05	angiotensinogen	AGT	P01019	0.458913	0.464184	-0.0137039	0.00039869	0.385097	0.383545	0.385659	3.39937
39	0.0147502	3.2218e-05	acid phosphatase 2, lysosomal	ACP2	P11117	0.79224	0.789719	0.0120963	0.00148831	0.208228	0.20882	0.208006	2.82731
40	0.0149265	3.3439e-05	receptor associated protein of the synapse	RAPSN	Q13702	0.865471	0.861456	0.0171622	1.3778e-05	0.234497	0.232846	0.235095	4.86081
41	0.0162879	3.7402e-05	ribosomal RNA processing 1B	RRP1B	Q14684	0.783251	0.784686	-0.014715	0.002293	0.0977265	0.0970105	0.0979868	2.6396
42	0.0167511	3.9403e-05	phospholipase C epsilon 1	PLCE1	Q9P212	0.800166	0.798206	0.0137844	0.00018758	0.142061	0.142444	0.141916	3.72682
43	0.0183272	4.4137e-05	tenascin XB	TNXB	P22105	0.70426	0.706434	-0.0199776	1.4592e-05	0.109096	0.108148	0.109438	4.8359
44	0.0190947	4.7055e-05	solute carrier family 16 member 1	SLC16A1	P53985	0.89657	0.897183	-0.0113337	0.0357502	0.0540984	0.0540075	0.0541312	1.44672
45	0.0193086	4.8663e-05	nitric oxide synthase 3	NOS3	P29474	0.626304	0.623983	0.0165099	2.8325e-05	0.14024	0.141468	0.13978	4.54783
46	0.0193358	4.9971e-05	adaptor related protein complex 5 subunit beta 1	AP5B1	Q2VPB7	0.733331	0.730176	0.0113223	0.00076547	0.278957	0.27788	0.279349	3.11607
47	0.0193358	5.1492e-05	centromere protein W	CENPW	Q5EE01	0.87988	0.875371	0.0169976	2.2742e-05	0.266163	0.263283	0.267209	4.64316
48	0.0193358	5.3947e-05	notch receptor 4	NOTCH4	Q99466	0.649992	0.652968	-0.0181521	2.0931e-05	0.164437	0.162876	0.165003	4.6792
49	0.0193358	5.4045e-05	olfactory receptor family 5 subfamily B member 12	OR5B12	Q96R08	0.0342567	0.0338799	0.0158066	9.4747e-06	0.0238413	0.0238183	0.0238491	5.02344
50	0.0193358	5.4147e-05	gastric inhibitory polypeptide	GIP	P09681	0.781829	0.783969	-0.0184776	0.0001244	0.116133	0.115155	0.116487	3.90518
51	0.019566	5.5887e-05	SPEM family member 2	SPEM2	Q0P670	0.633447	0.633484	-0.0002343	0.976498	0.155986	0.15489	0.156389	0.01033
52	0.0228828	6.6643e-05	nerve growth factor	NGF	P01138	0.813592	0.815704	-0.0157962	4.2556e-05	0.133285	0.134751	0.132736	4.37104
53	0.0268781	7.9784e-05	formin binding protein 4	FNBP4	Q8N3X1	0.306804	0.312912	-0.0138786	0.00037302	0.44066	0.438792	0.441337	3.42827
54	0.0277897	8.5498e-05	carboxypeptidase A4	CPA4	Q9UI42	0.341011	0.334337	0.0144441	0.00131931	0.461582	0.463094	0.46101	2.87965
55	0.0277897	8.6542e-05	olfactory receptor family 4 subfamily P member 4	OR4P4	Q8NGL7	0.637957	0.643089	-0.012495	0.00125281	0.41019	0.411834	0.409574	2.90211
56	0.0277897	8.7159e-05	chloride voltage-gated channel 2	CLCN2	P51788	0.862087	0.864418	-0.01731	4.4009e-05	0.133936	0.136239	0.13307	4.35646
57	0.0285297	9.1078e-05	zinc finger protein 408	ZNF408	Q9H9D4	0.744953	0.736376	0.0197513	2.3812e-05	0.435376	0.431865	0.436643	4.6232
58	0.0312737	0.00010313	Rho guanine nucleotide exchange factor 3	ARHGEF3	Q9NR81	0.775851	0.772735	0.0153516	0.00079358	0.20293	0.203037	0.202884	3.10041
59	0.0312737	0.00010334	Wnt family member 9B	WNT9B	O14905	0.319986	0.321445	-0.0080195	0.0192788	0.182504	0.180548	0.18322	1.71492
60	0.0334096	0.00011227	otoferlin	OTOF	Q9HC10	0.723789	0.723252	0.00342602	0.297369	0.156948	0.156857	0.156982	0.5267
61	0.0367517	0.00012556	serine peptidase inhibitor Kazal type 8 (putative)	SPINK8	P0C7L1	0.587519	0.581374	0.0156496	0.00032698	0.3926	0.392867	0.39249	3.48548
62	0.0410864	0.00014267	phospholipase C beta 3	PLCB3	Q01970	0.869343	0.872433	-0.0143529	5.8108e-05	0.214379	0.217093	0.213363	4.23576
63	0.0414935	0.00014641	double C2 domain alpha	DOC2A	Q14183	0.885189	0.88623	-0.0110251	0.00058189	0.0943287	0.0946356	0.0942139	3.23516
64	0.0426333	0.00015282	nucleoporin 160	NUP160	Q12769	0.666682	0.669293	-0.0142805	0.00091579	0.183037	0.182512	0.183226	3.03821
65	0.0464646	0.00016915	ubiquitin specific peptidase 36	USP36	Q9P275	0.228304	0.221904	0.0169138	5.8025e-05	0.377394	0.380495	0.376229	4.23639
66	0.0479159	0.00017882	solute carrier family 39 member 8	SLC39A8	Q9C0K1	0.890716	0.8878	0.0123462	7.8238e-05	0.236798	0.234671	0.237573	4.10658
67	0.0479159	0.00018228	TOPBP1 interacting checkpoint and replication regulator	TICRR	Q7Z2Z1	0.704014	0.703088	0.0129968	0.00599088	0.0713323	0.0710276	0.071443	2.22251
68	0.0479159	0.00018249	lymphotoxin alpha	LTA	P01374	0.33217	0.337451	-0.0164818	3.4206e-05	0.320823	0.319595	0.321264	4.4659
69	0.0486496	0.000188	TBC1 domain containing kinase	TBCK	Q8TEA7	0.503058	0.507857	-0.0132158	0.00012932	0.362807	0.363737	0.362455	3.88834
70	0.0498841	0.00019557	olfactory receptor family 5 subfamily M member 11	OR5M11	Q96RB7	0.151189	0.154532	-0.0148948	0.00066118	0.225542	0.221944	0.226849	3.17968
71	0.0506253	0.00020379	NIMA related kinase 4	NEK4	P51957	0.785413	0.787345	-0.0122068	0.00436554	0.158246	0.158247	0.158242	2.35996
72	0.0506253	0.00020415	oxidative stress responsive serine rich 1	OSER1	Q9NX31	0.893401	0.896248	-0.0155787	4.7336e-05	0.182371	0.18369	0.181876	4.32481
73	0.0515415	0.00021402	activating transcription factor 7 interacting protein 2	ATF7IP2	Q5U623	0.267041	0.264796	0.00765083	0.0163808	0.292877	0.29462	0.29223	1.78566
74	0.0515415	0.00021494	actin related protein 1B	ACTR1B	P42025	0.773772	0.779095	-0.0162129	0.00083183	0.327652	0.329895	0.326809	3.07997
75	0.0515415	0.0002165	tripartite motif containing 49B	TRIM49B	A6NDI0	0.591113	0.589832	0.0125633	0.026289	0.101736	0.10258	0.10142	1.58023
76	0.0532536	0.00022795	MCL1 apoptosis regulator, BCL2 family member	MCL1	Q07820	0.9696	0.966855	0.0183822	5.3144e-05	0.150965	0.145767	0.152833	4.27455
77	0.0532536	0.00022979	homeobox C6	HOXC6	P09630	0.96917	0.965954	0.0197608	4.2516e-05	0.164566	0.158811	0.166631	4.37145
78	0.0532536	0.00023264	ataxin 2	ATXN2	Q99700	0.145943	0.145962	-0.0005399	0.452718	0.0348912	0.0349152	0.0348825	0.34417
79	0.0593267	0.00026249	PILR alpha associated neural protein	PIANP	Q8IYJ0	0.996886	0.99732	-0.0156817	0.00012368	0.0266504	0.0296511	0.0254527	3.90769
80	0.0595988	0.00026703	abhydrolase domain containing 13	ABHD13	Q7L211	0.997661	0.998022	-0.0092807	0.0425696	0.0378501	0.0408359	0.0366865	1.3709
81	0.0623597	0.0002829	alpha-1,3-mannosyl-glycoprotein 2-beta-N-acetylglucosaminyltransferase	MGAT1	P26572	0.169097	0.167306	0.00803339	0.0135372	0.222208	0.224279	0.221438	1.86847
82	0.0632114	0.00029917	zinc finger with KRAB and SCAN domains 8	ZKSCAN8	Q15776	0.955617	0.954353	0.0150324	5.8066e-05	0.084342	0.0836526	0.0845927	4.23607
83	0.0632114	0.00030033	CTD nuclear envelope phosphatase 1	CTDNEP1	O95476	0.838825	0.842415	-0.0135912	0.00024191	0.263739	0.265116	0.263223	3.61635
84	0.0632114	0.00030582	protein kinase X-linked	PRKX	P51817	0.883188	0.873828	0.0700042	0.00012116	0.134008	0.133191	0.134221	3.91666
85	0.0632114	0.00030659	A-kinase anchoring protein 13	AKAP13	Q12802	0.627881	0.627962	-0.0007067	0.441492	0.114451	0.114324	0.114498	0.35508
86	0.0632114	0.00030789	homeobox A4	HOXA4	Q00056	0.245439	0.245817	-0.0137643	0.00098264	0.0279722	0.0262964	0.0285652	3.00761
87	0.0632114	0.000308	protein-L-isoaspartate (D-aspartate) O-methyltransferase domain containing 2	PCMTD2	Q9NV79	0.997954	0.998303	-0.0161453	6.9418e-05	0.0204228	0.0240229	0.018921	4.15853
88	0.0637469	0.00031418	family with sequence similarity 186 member B	FAM186B	Q8IYM0	0.959562	0.958393	0.0144119	7.4523e-05	0.0812816	0.0808441	0.0814404	4.12771
89	0.0696714	0.00034788	collagen type XXI alpha 1 chain	COL21A1	Q96P44	0.878912	0.882163	-0.0170859	8.9234e-05	0.189604	0.191652	0.188835	4.04947
90	0.0696714	0.00035119	nascent polypeptide associated complex subunit alpha	NACA	E9PAV3	0.300233	0.298248	0.00974756	0.00436127	0.202978	0.205181	0.202156	2.36039
91	0.0721715	0.00036783	claudin 7	CLDN7	O95471	0.563924	0.566661	-0.0149924	0.00014399	0.183179	0.181162	0.183913	3.84167
92	0.0739971	0.00038128	coagulation factor II, thrombin	F2	P00734	0.870894	0.867235	0.018247	8.1862e-05	0.200946	0.199651	0.201413	4.08692
93	0.0742525	0.00038675	izumo sperm-egg fusion 1	IZUMO1	Q8IYV9	0.850428	0.84922	0.011079	8.5086e-05	0.108917	0.109143	0.108831	4.07014
94	0.0763389	0.00040394	solute carrier organic anion transporter family member 4C1	SLCO4C1	Q6ZQN7	0.987688	0.986872	0.0149404	0.00035343	0.0553011	0.0530255	0.0561161	3.45169
95	0.0763389	0.000409	eukaryotic translation initiation factor 2 subunit gamma	EIF2S3	P41091	0.841887	0.827009	0.0580188	0.00050742	0.258246	0.252639	0.260171	3.29463
96	0.0763389	0.00041045	TRAF3 interacting protein 3	TRAF3IP3	Q9Y228	0.804037	0.804002	0.00080288	0.877483	0.0436402	0.0433678	0.0437404	0.05676
97	0.0789673	0.000429	lymphocyte activating 3	LAG3	P18627	0.345474	0.346812	-0.0051276	0.107584	0.26139	0.260358	0.261769	0.96825
98	0.0797291	0.00044552	low density lipoprotein receptor class A domain containing 3	LDLRAD3	Q86YD5	0.976839	0.974914	0.0229257	9.1588e-05	0.0847309	0.0823078	0.0856022	4.03816
99	0.0797291	0.0004473	alcohol dehydrogenase 1A (class I), alpha polypeptide	ADH1A	P07327	0.994172	0.993205	0.0157542	0.00017384	0.0625799	0.0587569	0.0639313	3.75984
100	0.0797291	0.00045022	solute carrier family 7 member 7	SLC7A7	Q9UM01	0.96876	0.970514	-0.0128604	8.6511e-05	0.135511	0.138276	0.134474	4.06293
101	0.0797291	0.00045452	WD repeat domain 91	WDR91	A4D1P6	0.458263	0.456369	0.0124157	0.00466007	0.151801	0.154166	0.150916	2.33161
102	0.0797291	0.00045547	lectin, mannose binding 1 like	LMAN1L	Q9HAT1	0.81834	0.822181	-0.0149614	0.00010403	0.256434	0.257392	0.256072	3.98282
103	0.0847284	0.00048877	unc-51 like kinase 3	ULK3	Q6PHR2	0.457781	0.455833	0.00897606	0.0396034	0.216532	0.218178	0.215919	1.40227
104	0.0860454	0.00050896	transmembrane protein 116	TMEM116	Q8NCL8	0.707254	0.700116	0.0164625	9.9558e-05	0.434237	0.432147	0.434992	4.00193
105	0.0860454	0.00050924	solute carrier family 9 member B2	SLC9B2	Q86UD5	0.788264	0.782946	0.0136684	0.00020257	0.389829	0.387372	0.390723	3.69342
106	0.0860454	0.00051083	trans-golgi network protein 2	TGOLN2	O43493	0.748235	0.749481	-0.0081081	0.0937543	0.153779	0.15323	0.15398	1.02801
107	0.0880679	0.00052777	olfactory receptor family 5 subfamily AR member 1	OR5AR1	Q8NGP9	0.0811652	0.0846091	-0.0132055	0.00188736	0.261993	0.258168	0.263386	2.72415
108	0.088484	0.00053522	keratin associated protein 21-2	KRTAP21-2	Q3LI59	0.939494	0.942333	-0.0158046	0.00017752	0.17867	0.181607	0.177568	3.75076
109	0.0897292	0.00054777	trinucleotide repeat containing adaptor 6A	TNRC6A	Q8NDV7	0.674594	0.668209	0.0151801	0.00181866	0.421237	0.419338	0.421924	2.74025
110	0.0902305	0.00056423	hematopoietic prostaglandin D synthase	HPGDS	O60760	0.992351	0.993448	-0.0147185	0.0002657	0.0730478	0.0775397	0.0713165	3.57561
111	0.0902305	0.0005658	RAS related	RRAS	P10301	0.981806	0.98383	-0.0176059	0.0001356	0.11324	0.118618	0.111184	3.86775
112	0.0902305	0.00056782	X-ray repair cross complementing 3	XRCC3	O43542	0.708141	0.705563	0.0109494	0.0106378	0.235279	0.235849	0.235064	1.97315
113	0.0902305	0.00057105	psoriasis susceptibility 1 candidate 2	PSORS1C2	Q9UIG4	0.171081	0.172105	-0.007657	0.0802711	0.133601	0.13416	0.133393	1.09544
114	0.0923225	0.00058946	iron-sulfur cluster assembly factor IBA57	IBA57	Q5T440	0.362662	0.357891	0.0157724	0.00011509	0.302186	0.303081	0.301846	3.93895
115	0.0924428	0.00059772	shisa family member 4	SHISA4	Q96DD7	0.737728	0.736847	0.00864728	0.0344025	0.101389	0.10292	0.100817	1.46341
116	0.0924428	0.00060517	rabaptin, RAB GTPase binding effector protein 1	RABEP1	Q15276	0.932479	0.93112	0.00747737	0.244883	0.182125	0.181006	0.182536	0.61104
117	0.0924428	0.00061624	structural maintenance of chromosomes 6	SMC6	Q96SB8	0.746492	0.743358	0.0126678	0.0013812	0.247407	0.24745	0.247386	2.85974
118	0.0924428	0.00061999	replication initiator 1	REPIN1	Q9BWE0	0.546744	0.544159	0.00600541	0.122342	0.430462	0.430586	0.430415	0.91242
119	0.0924428	0.00061999	potassium two pore domain channel subfamily K member 4	KCNK4	Q9NYG8	0.970649	0.971382	-0.0122251	0.00028538	0.0596716	0.06055	0.059343	3.54457
120	0.0924428	0.00062129	euchromatic histone lysine methyltransferase 2	EHMT2	Q96KQ7	0.942467	0.943597	-0.0173517	0.0002085	0.0651473	0.065145	0.0651456	3.68089
121	0.0924613	0.00062799	hydroxypyruvate isomerase (putative)	HYI	Q5T013	0.44266	0.444014	-0.0062306	0.246468	0.217826	0.216358	0.218365	0.60824
122	0.0924613	0.00063177	UPF3A regulator of nonsense mediated mRNA decay	UPF3A	Q9H1J1	0.801482	0.80458	-0.0141899	0.00220497	0.218212	0.218501	0.2181	2.6566
123	0.092572	0.00063771	ferric chelate reductase 1	FRRS1	Q6ZNA5	0.966892	0.96587	0.0090949	0.0382046	0.112832	0.111302	0.11339	1.41788
124	0.0931364	0.00064682	potassium voltage-gated channel subfamily H member 2	KCNH2	Q12809	0.850322	0.847459	0.0177711	0.00013612	0.161272	0.160816	0.161434	3.86608
125	0.0937023	0.000656	olfactory receptor family 5 subfamily M member 10	OR5M10	Q6IEU7	0.289658	0.293197	-0.0159652	0.00036739	0.222318	0.220374	0.223024	3.43488
126	0.0960731	0.00067797	DOCK8 antisense RNA 1	DOCK8-AS1	Q5T8R8	0.385806	0.381707	0.0122006	0.00149921	0.335632	0.336894	0.335159	2.82414
127	0.0964496	0.00068603	SHH signaling and ciliogenesis regulator SDCCAG8	SDCCAG8	Q86SQ7	0.950465	0.951156	-0.0154401	0.00311622	0.0447746	0.0448193	0.0447567	2.50637
128	0.100313	0.00071913	solute carrier family 18 member A2	SLC18A2	Q05940	0.996964	0.997223	-0.0088583	0.009964	0.0289102	0.0300724	0.028469	2.00157
129	0.100808	0.00073642	forkhead box N1	FOXN1	O15353	0.896305	0.894813	0.0164253	0.00015947	0.0909214	0.0906286	0.0910262	3.79732
130	0.100808	0.00073734	sodium voltage-gated channel alpha subunit 9	SCN9A	Q15858	0.103445	0.102317	0.0101356	0.11812	0.110054	0.113789	0.108641	0.92768
131	0.100808	0.00073962	ubiquitin associated and SH3 domain containing B	UBASH3B	Q8TF42	0.574701	0.579692	-0.0131851	0.00227774	0.378659	0.378387	0.378752	2.6425
132	0.102208	0.00075633	5'-nucleotidase, cytosolic IIIA	NT5C3A	Q9H0P0	0.974957	0.975776	-0.007491	0.404797	0.10895	0.110413	0.108405	0.39276
133	0.102208	0.00076134	zinc finger protein 589	ZNF589	Q86UQ0	0.531787	0.525869	0.0136292	0.0011101	0.434131	0.434435	0.434009	2.95464
134	0.108343	0.00081311	NHP2 ribonucleoprotein	NHP2	Q9NX24	0.986693	0.98798	-0.015647	0.00019282	0.0811645	0.0843926	0.0799376	3.71484
135	0.108587	0.00082653	solute carrier family 2 member 2	SLC2A2	P11168	0.842827	0.84653	-0.0139058	0.00044089	0.26577	0.267331	0.265185	3.35567
136	0.108587	0.00082923	clusterin associated protein 1	CLUAP1	Q96AJ1	0.788555	0.792077	-0.013239	0.00806512	0.265865	0.266447	0.265644	2.09339
137	0.108587	0.00083391	Kruppel like factor 11	KLF11	O14901	0.948425	0.947196	0.0130501	0.00024931	0.0943966	0.0937536	0.094631	3.60326
138	0.108587	0.00083926	chromosome 6 open reading frame 47	C6orf47	O95873	0.544271	0.542779	0.00839027	0.122747	0.178225	0.176803	0.178745	0.91099
139	0.110002	0.00085636	trace amine associated receptor 8	TAAR8	Q969N4	0.884202	0.887352	-0.0117018	0.00167709	0.268474	0.270746	0.267626	2.77544
140	0.11208	0.00088892	olfactory receptor family 5 subfamily D member 16	OR5D16	Q8NGK9	0.561417	0.566795	-0.012111	0.00337299	0.443945	0.444308	0.443803	2.47199
141	0.11208	0.00089365	transmembrane protein 87B	TMEM87B	Q96K49	0.450196	0.455072	-0.0121264	0.00150317	0.402503	0.40133	0.402928	2.82299
142	0.11208	0.00089545	olfactory receptor family 8 subfamily H member 1	OR8H1	Q8NGG4	0.690883	0.696413	-0.0145152	0.00023735	0.380669	0.381633	0.380302	3.62462
143	0.11208	0.00090413	regenerating family member 1 alpha	REG1A	P05451	0.998437	0.997823	0.018345	0.00021409	0.0351773	0.0293774	0.0370882	3.66941
144	0.11208	0.00090662	AGBL carboxypeptidase 2	AGBL2	Q5U5Z8	0.686237	0.685481	0.00382181	0.473115	0.1979	0.197996	0.197865	0.32503
145	0.11208	0.0009102	secernin 3	SCRN3	Q0VDG4	0.296461	0.300933	-0.0118708	0.00030391	0.377263	0.375554	0.377886	3.51725
146	0.113315	0.00092658	hydroxysteroid 17-beta dehydrogenase 12	HSD17B12	Q53GQ0	0.503806	0.51108	-0.0155031	0.00019323	0.469259	0.468981	0.469347	3.71393
147	0.115216	0.00094858	G-patch domain containing 2	GPATCH2	Q9NW75	0.972895	0.971928	0.0112624	0.00352568	0.0862694	0.085183	0.0866656	2.45276
148	0.11683	0.0009684	inner mitochondrial membrane peptidase subunit 1	IMMP1L	Q96LU5	0.983013	0.983488	-0.005525	0.198257	0.0858886	0.0863884	0.0857032	0.70277
149	0.117223	0.00098369	zinc finger protein 282	ZNF282	Q9UDV7	0.950546	0.95003	0.0069478	0.0372374	0.0744147	0.0740869	0.074535	1.42902
150	0.117223	0.00098811	G elongation factor mitochondrial 1	GFM1	Q96RP9	0.87129	0.871735	-0.0042263	0.109188	0.105086	0.105343	0.104991	0.96182
151	0.117223	0.00099135	myosin binding protein H like	MYBPHL	A2RUH7	0.444032	0.443746	0.00312331	0.285038	0.091469	0.0912615	0.0915457	0.5451
152	0.117933	0.00100863	shugoshin 1	SGO1	Q5FBB7	0.984418	0.983301	0.0167145	0.00020651	0.0674105	0.0656262	0.0680549	3.68506
153	0.117933	0.00101057	solute carrier family 17 member 3	SLC17A3	O00476	0.758633	0.763406	-0.0154167	0.00023438	0.308959	0.311144	0.308139	3.63008
154	0.118091	0.00101854	coiled-coil domain containing 90B	CCDC90B	Q9GZT6	0.638958	0.640528	-0.0117561	0.00411747	0.133956	0.132844	0.134362	2.38537
155	0.120119	0.00104276	cullin 7	CUL7	Q14999	0.87205	0.873919	-0.0154539	0.00022333	0.119971	0.123081	0.118799	3.65105
156	0.121901	0.00106505	Ski2 like RNA helicase	SKIV2L	Q15477	0.87165	0.871358	0.00226788	0.416507	0.129218	0.128268	0.129566	0.38038
157	0.122358	0.0010759	REST corepressor 2	RCOR2	Q8IZ40	0.825604	0.825929	-0.0132341	0.00090907	0.0242103	0.0252381	0.0238193	3.0414
158	0.122411	0.00108322	ERI1 exoribonuclease family member 2	ERI2	A8K979	0.47724	0.475627	0.00795792	0.0562824	0.20231	0.203432	0.201893	1.24963
159	0.122654	0.00109224	DDB1 and CUL4 associated factor 11	DCAF11	Q8TEB1	0.660697	0.654277	0.0181615	0.00022578	0.353605	0.353341	0.353688	3.64632
160	0.123634	0.00111767	phagosome assembly factor 1	PHAF1	Q9BSU1	0.942104	0.944951	-0.0151681	0.00022699	0.186557	0.190218	0.185182	3.64399
161	0.123634	0.00111836	serine peptidase inhibitor, Kunitz type 4	SPINT4	Q6UDR6	0.542679	0.548764	-0.0158606	0.00286619	0.383807	0.383371	0.383956	2.5427
162	0.123634	0.00112872	LON peptidase N-terminal domain and ring finger 2	LONRF2	Q1L5Z9	0.537713	0.535813	0.0108406	0.00102475	0.174754	0.176435	0.174126	2.98938
163	0.123634	0.00114114	KDEL endoplasmic reticulum protein retention receptor 1	KDELR1	P24390	0.941836	0.939947	0.0116211	0.00112267	0.163517	0.160447	0.164633	2.94975
164	0.123634	0.00114211	2-hydroxyacyl-CoA lyase 1	HACL1	Q9UJ83	0.904378	0.907444	-0.0125743	0.00032498	0.243057	0.245509	0.242141	3.48815
165	0.123634	0.00114731	non-SMC condensin I complex subunit G	NCAPG	Q9BPX3	0.890335	0.893434	-0.0165013	0.00034548	0.187324	0.188757	0.186785	3.46157
166	0.123634	0.00115131	serine palmitoyltransferase small subunit A	SPTSSA	Q969W0	0.999824	0.999876	-0.0065624	0.0356552	0.00744955	0.00879015	0.00688914	1.44788
167	0.123634	0.00115845	chromosome 8 open reading frame 48	C8orf48	Q96LL4	0.465133	0.46592	-0.0125271	0.00058802	0.0624557	0.063653	0.0620068	3.23061
168	0.123634	0.00116643	zona pellucida glycoprotein 4	ZP4	Q12836	0.808815	0.808351	0.0026822	0.624327	0.172844	0.172394	0.173011	0.20459
169	0.123634	0.00117625	C-type lectin domain family 18 member A	CLEC18A	A5D8T8	0.171456	0.174573	-0.0124576	0.00064821	0.250819	0.248852	0.251536	3.18829
170	0.123634	0.00117713	olfactory receptor family 4 subfamily S member 2	OR4S2	Q8NH73	0.616973	0.622228	-0.0127671	0.00076786	0.41121	0.412674	0.41066	3.11472
171	0.12398	0.00119206	growth factor, augmenter of liver regeneration	GFER	P55789	0.89032	0.891396	-0.0045315	0.192901	0.237236	0.2379	0.23699	0.71466
172	0.12398	0.00120025	keratin associated protein 21-3	KRTAP21-3	Q3LHN1	0.931731	0.934749	-0.0146932	0.00027908	0.204461	0.207483	0.203329	3.55427
173	0.12398	0.00120127	latexin	LXN	Q9BS40	0.270849	0.273566	-0.0070222	0.0498335	0.387227	0.385952	0.387695	1.30248
174	0.124246	0.0012108	suppressor APC domain containing 1	SAPCD1	Q5SSQ6	0.862848	0.858733	0.016293	0.00024723	0.253131	0.251419	0.253751	3.6069
175	0.125447	0.00122952	HECT and RLD domain containing E3 ubiquitin protein ligase family member 1	HERC1	Q15751	0.644701	0.64391	0.0109039	0.00046538	0.0725655	0.0726767	0.0725235	3.33219
176	0.125902	0.00124104	mannosyl-oligosaccharide glucosidase	MOGS	Q13724	0.851426	0.852604	-0.0065448	0.1136	0.179785	0.180518	0.179512	0.94462
177	0.131606	0.0013055	NFU1 iron-sulfur cluster scaffold	NFU1	Q9UMS0	0.71578	0.71365	0.00969585	0.018912	0.219488	0.220031	0.219285	1.72326
178	0.131606	0.001312	bone morphogenetic protein 4	BMP4	P12644	0.869651	0.868952	0.00950462	0.00476582	0.0736104	0.0733387	0.0737097	2.32186
179	0.132933	0.00134089	killin, p53 regulated DNA replication inhibitor	KLLN	B2CW77	0.977353	0.977529	-0.0014429	0.525754	0.121678	0.122215	0.121479	0.27922
180	0.132933	0.00134379	polyamine modulated factor 1	PMF1	Q6P1K2	0.439967	0.435986	0.00907213	0.0708931	0.438655	0.439023	0.438516	1.1494
181	0.132933	0.00134757	zinc finger protein 764	ZNF764	Q96H86	0.909746	0.911706	-0.0105733	0.00190776	0.184835	0.186723	0.184131	2.71948
182	0.133155	0.00136227	CTD phosphatase subunit 1	CTDP1	Q9Y5B0	0.907115	0.908263	-0.0126496	0.00035379	0.0904713	0.0913792	0.0901321	3.45126
183	0.133155	0.00136474	matrix metallopeptidase 11	MMP11	P24347	0.761214	0.761175	0.00090847	0.840498	0.0423069	0.0422885	0.0423138	0.07546
184	0.133241	0.00137308	chromosome 4 open reading frame 36	C4orf36	Q96KX1	0.109305	0.108795	0.012273	0.0021378	0.0416039	0.0413366	0.0417014	2.67003
185	0.13424	0.00139089	zinc finger and BTB domain containing 12	ZBTB12	Q9Y330	0.989223	0.988661	0.0122822	0.0235957	0.046037	0.045043	0.0463977	1.62717
186	0.134301	0.00139904	calcium release activated channel regulator 2A	CRACR2A	Q9BSW2	0.72895	0.730559	-0.0062523	0.197254	0.257404	0.25716	0.257494	0.70497
187	0.134323	0.00141933	leucine rich repeat containing 27	LRRC27	Q9C0I9	0.775917	0.779541	-0.0140579	0.00046428	0.257663	0.258118	0.257489	3.33322
188	0.134323	0.00142157	HAUS augmin like complex subunit 8	HAUS8	Q9BT25	0.819625	0.820742	-0.0087434	0.0149692	0.127895	0.127675	0.127976	1.8248
189	0.134323	0.00142185	collagen type XVII alpha 1 chain	COL17A1	Q9UMD9	0.696003	0.69698	-0.0124101	0.010443	0.0784392	0.0794748	0.078052	1.98118
190	0.137213	0.00146012	UTP25 small subunit processor component	UTP25	Q68CQ4	0.817831	0.818287	-0.0060313	0.0294025	0.0759208	0.0751602	0.0761994	1.53162
191	0.137973	0.00147593	acid sensing ion channel subunit 3	ASIC3	Q9UHC3	0.979826	0.978273	0.0156711	0.00038185	0.100156	0.0966148	0.101428	3.41811
192	0.138371	0.00148794	THAP domain containing 9	THAP9	Q9H5L6	0.401052	0.401791	-0.0122119	0.016698	0.0605124	0.0603689	0.0605642	1.77733
193	0.139846	0.00151164	inter-alpha-trypsin inhibitor heavy chain 3	ITIH3	Q06033	0.570562	0.573637	-0.0131907	0.00296211	0.233551	0.232322	0.233998	2.5284
194	0.14015	0.00152644	major histocompatibility complex, class I, C	HLA-C	P10321	0.0302461	0.0325645	-0.0162372	0.00032055	0.144153	0.139765	0.145735	3.49411
195	0.14015	0.00153063	aspartate beta-hydroxylase domain containing 1	ASPHD1	Q5U4P2	0.567094	0.562552	0.0157139	0.00129102	0.288705	0.289945	0.288236	2.88907
196	0.142242	0.00156144	N-alpha-acetyltransferase 20, NatB catalytic subunit	NAA20	P61599	0.99999	0.999986	0.00631373	0.300133	0.00067521	0.0004785	0.00073462	0.52269
197	0.143362	0.00158176	eukaryotic translation initiation factor 4 gamma 1	EIF4G1	Q04637	0.744793	0.747656	-0.0158604	0.00043311	0.179234	0.183133	0.177767	3.3634
198	0.146938	0.00163344	shroom family member 2	SHROOM2	Q13796	0.861273	0.854832	0.0336891	0.00034087	0.191662	0.190155	0.192187	3.46741
199	0.146938	0.00164115	anaphase promoting complex subunit 4	ANAPC4	Q9UJX5	0.780954	0.778424	0.00966398	0.0324648	0.261839	0.261642	0.261909	1.48859
200	0.146938	0.0016459	solute carrier family 39 member 7	SLC39A7	Q92504	0.94886	0.950448	-0.0106289	0.01887	0.149005	0.150366	0.148498	1.72423
