## Supplementary material for "Recessive and sex-dependent genetic effects in primary hypertension": Supp Table S1-S6: Hypertension-Suppl Table S5 (GWAS 377 var, sex).xlsx

### Sheet: Sheet1
Table S6. GWAS variants by sex (females, males, all)
#Chr	POS	ID	males (neg_logP)	females (neg_logP)	both (neg_logP)		males -z	females- z	both -z		delta z (female minus males)	both p-value
18	21120444	rs1805082	0.79688	6.0392	5.01097		3.9893	-1.85494	-4.42263		-5.84424	9.75061e-06
7	781058	rs767716482	3.0909	0.613187	2.84697		3.33982	-2.39179	3.19006		-5.73161	0.00142242
4	48492769	rs74929644	0.687988	3.18719	3.05326		3.42591	-2.0363	-3.32487		-5.46221	0.000884591
8	8560602	rs2280560	0.677857	3.87472	3.46048		3.61297	-1.84737	3.57791		-5.46034	0.000346351
15	86124946	rs7162168	0.603438	3.24241	2.91283		3.36156	-1.9801	-3.23363		-5.34166	0.00122229
11	65547455	rs12362011	0.727812	6.65185	5.34018		4.20982	-1.11293	-4.58366		-5.32275	4.56901e-06
6	100403885	rs199555524	0.730872	3.10792	2.72296		1.74289	-3.37435	3.1066		-5.11724	0.00189251
18	60383956	rs779380478	0.934282	3.75175	3.72368		3.6768	-1.32577	3.73337		-5.00257	0.000188938
10	134161517	rs2474329	0.66816	3.87545	3.46435		3.62014	-1.36923	3.58024		-4.98937	0.000343282
4	107171637	rs753657408	4.70706	0.830999	4.34427		3.89951	-0.999241	4.07884		-4.89875	4.52615e-05
19	38861362	rs2286550	0.828133	3.12859	3.07519		3.43509	-1.46287	3.33892		-4.89796	0.000841034
1	201869257	rs2820312	0.669069	4.80238	4.13348		3.73189	-1.13366	3.96454		-4.86555	7.3539e-05
4	107156462	rs34961213	4.6554	0.775638	4.21697		3.78648	-0.999745	4.01016		-4.78622	6.06774e-05
10	72468473	rs61749230	0.375024	3.14279	2.53634		1.00292	-3.77508	2.97725		-4.778	0.00290844
15	99472786	rs200759070	3.87661	0.716997	3.64239		3.67144	-1.03915	3.68597		-4.71059	0.00022783
6	25850845	rs56027330	0.957688	4.68815	4.36286		3.90646	-0.802928	4.08878		-4.70939	4.33653e-05
5	131663062	rs272893	1.53327	7.80473	7.3497		4.76365	0.0553141	5.4712		-4.70834	4.46996e-08
19	1825927	rs761206484	0.986792	7.28348	6.13756		4.56885	-0.0373592	-4.9536		-4.60621	7.28518e-07
17	45438886	rs769594276	3.32681	0.479743	2.83353		3.3248	-1.24558	-3.1811		-4.57038	0.00146715
10	17156151	rs1801222	0.382912	3.41355	2.64164		1.18239	-3.30871	-3.05081		-4.4911	0.00228224
7	100224396	rs563152574	3.42683	0.559607	3.09205		3.45924	-1.00829	3.34969		-4.46753	0.000809009
3	13407556	rs3732671	3.00557	0.312804	2.2599		0.530269	-3.93458	2.77638		-4.46485	0.00549672
13	102359177	rs761611322	0.186216	3.40513	2.3276		0.663911	-3.79605	2.82669		-4.45996	0.00470324
22	29196494	rs5762809	0.919543	5.4402	4.98266		3.91343	-0.512844	4.40853		-4.42627	1.04074e-05
17	7386280	rs7214088	4.47925	0.254567	3.11343		3.47459	-0.937385	-3.36331		-4.41197	0.000770134
8	99101507	rs118038112	3.23751	0.474302	2.76086		3.29969	-1.11046	3.13231		-4.41015	0.00173436
18	21140432	rs1805081	0.225005	5.27747	3.4239		3.59345	-0.815201	-3.55583		-4.40865	0.00037679
11	116633947	rs10488698	3.18618	0.298454	2.4251		0.888136	-3.47836	-2.89783		-4.3665	0.00375751
1	185240474	rs12041704	3.23332	0.328487	2.55353		1.02674	-3.30778	-2.98937		-4.33452	0.00279556
1	3328659	rs2493292	0.421974	4.19925	3.14215		3.50617	-0.776	3.38152		-4.28217	0.000720865
7	123269118	rs4731112	0.268813	3.46164	2.44937		0.951688	-3.30107	2.91531		-4.25276	0.00355332
17	44950122	rs4968281	4.87426	0.975601	4.683		3.90819	-0.341956	-4.25667		-4.25015	2.07491e-05
2	85554080	rs4247303	4.03064	0.492568	3.26014		3.52258	-0.71406	3.45546		-4.23664	0.000549364
1	153941514	rs11264743	3.24887	0.22601	2.41384		0.848488	-3.37923	-2.88969		-4.22772	0.00385617
5	176637576	rs28932178	0.756473	3.63456	3.47691		3.62376	-0.571882	-3.58779		-4.19564	0.000333492
16	67144115	rs115599330	0.683583	3.24711	2.97763		3.39475	-0.749295	3.27601		-4.14405	0.00105286
4	152680029	rs199617607	0.431992	3.9925	3.52918		3.63735	-0.497454	3.61906		-4.1348	0.000295677
2	216300482	rs1250259	0.59517	4.2294	3.53321		3.63735	-0.497454	3.62146		-4.1348	0.000292947
19	38894102	rs3745961	0.803727	3.10389	3.02389		3.42016	-0.704892	3.30597		-4.12505	0.000946487
16	69988319	rs3869427	0.52588	5.10219	4.02336		3.72729	-0.381993	3.90362		-4.10928	9.47643e-05
21	15011834	rs540791535	3.55501	0.533344	3.07934		3.44846	-0.649249	3.34158		-4.09771	0.000833032
9	136555629	rs886016	3.27486	0.778583	3.27271		3.54475	-0.507645	3.46325		-4.05239	0.000533691
5	7520980	rs150675562	3.48332	0.0783468	1.76737		-0.530659	-4.55339	2.38487		-4.02273	0.0170854
22	29656812	rs148811620	0.134119	4.43488	2.32695		0.660838	-3.32576	2.82621		-3.9866	0.00471027
16	30536918	rs10871453	0.0693678	4.61227	2.34394		0.676936	-3.29383	2.83872		-3.97077	0.00452956
9	138714438	rs574324363	3.49323	0.41542	2.85821		3.3427	-0.582166	3.19753		-3.92487	0.0013861
20	3652582	rs139672396	0.380871	3.39292	2.89191		3.35225	-0.566184	3.21984		-3.91843	0.00128261
17	45468858	rs118004742	0.0854855	3.71869	2.2567		0.524439	-3.3708	2.77399		-3.89524	0.00553732
14	39649827	rs140529795	0.511393	3.1071	2.78668		3.30392	-0.572846	3.14972		-3.87677	0.00163426
10	116100461	rs41300231	0.234407	3.35402	2.23388		0.484447	-3.38317	2.75685		-3.86762	0.00583613
9	27183463	rs682632	3.08641	0.204692	2.22336		0.443952	-3.42249	2.74892		-3.86644	0.00597914
17	33881631	rs321612	0.180505	3.11382	1.35355		-1.31906	-5.17913	-2.01119		-3.86007	0.0443051
20	35860738	rs574987604	3.19553	0.140767	1.29277		-1.63006	-5.44412	1.95181		-3.81406	0.0509604
1	16063095	rs531284791	3.00311	0.0764027	2.21469		0.440017	-3.36355	2.74237		-3.80357	0.00609968
16	24801737	rs6497759	3.98053	0.570748	3.40245		3.59164	-0.208375	-3.54283		-3.80002	0.000395865
2	179473539	rs773027240	5.30944	0.0131392	3.00728		3.41514	-0.354242	3.29524		-3.76938	0.000983377
10	32576084	rs149122944	3.35676	0.54988	3.13987		3.49318	-0.274584	3.38008		-3.76776	0.000724649
8	97270861	rs138131302	3.22324	0.342021	3.09835		3.46489	-0.275444	-3.35371		-3.74033	0.000797345
17	7386279	rs7219992	4.47925	0.254567	3.11343		3.46498	-0.275229	-3.36331		-3.74021	0.000770134
3	197410204	rs80094312	0.143546	4.3014	2.84252		3.33804	-0.370044	3.1871		-3.70808	0.00143709
8	2044131	rs79925336	0.353333	3.76207	2.98966		3.39815	-0.297566	3.28382		-3.69572	0.00102409
1	161275936	rs537709350	0.493996	3.79254	3.12268		3.4768	-0.207737	3.36919		-3.68454	0.000753904
18	77473127	rs2279103	0.0340114	4.09599	2.13935		0.235283	-3.4485	2.6849		-3.68378	0.00725516
11	65387301	rs375121529	0.0156951	3.03971	1.82315		-0.359546	-4.03928	2.43174		-3.67973	0.0150263
19	17170885	rs1130222	0.509664	3.78857	3.0915		3.45319	-0.205615	3.34935		-3.65881	0.000810022
12	40707861	rs33958906	3.03844	0.590532	2.76917		3.3012	-0.316274	3.13792		-3.61747	0.00170151
1	223568054	rs146170796	0.186086	3.02673	1.2794		-1.66978	-5.28366	1.93857		-3.61388	0.0525539
16	4625274	rs1256768	0.526582	3.70761	3.0876		3.4521	-0.159582	3.34686		-3.61168	0.00081733
1	185143721	rs10489579	3.41913	0.425849	2.81947		3.3237	-0.28039	-3.17172		-3.60409	0.00151541
4	96044967	rs541202129	3.45482	0.376498	3.00541		3.41068	-0.182618	3.29403		-3.5933	0.000987619
12	53453433	rs11558984	0.567675	3.34776	2.96475		3.37498	-0.207187	3.26762		-3.58217	0.00108454
3	173998453	rs182280372	3.21501	0.108801	2.16404		0.287286	-3.2912	-2.70385		-3.57849	0.00685418
18	24440758	rs72557975	0.0881023	3.39681	2.08594		0.172237	-3.39848	2.64353		-3.57072	0.00820458
6	29634003	rs2857766	0.197389	3.06357	2.09949		0.192716	-3.35799	-2.65408		-3.55071	0.00795256
22	32841915	rs78469100	0.66554	3.03918	2.86604		3.34559	-0.204711	3.20273		-3.5503	0.00136133
11	65408937	rs3741378	1.36783	6.42125	6.25723		4.58412	1.07391	-5.00693		-3.51021	5.53058e-07
2	158958605	rs6710480	3.20353	0.317966	1.32372		-1.40631	-4.90937	1.98222		-3.50306	0.0474546
22	35785929	rs145427664	0.450965	3.17131	2.7534		3.29254	-0.203579	3.12726		-3.49612	0.00176441
2	24439048	rs3731625	0.661524	4.56861	3.852		3.72433	0.263174	-3.8071		-3.46116	0.000140605
8	103372833	rs143719892	0.0126578	3.18397	1.98381		-0.0034832	-3.44364	2.56291		-3.44016	0.0103799
15	86123833	rs4075256	0.609033	3.16058	2.87553		3.34986	-0.0781484	-3.20902		-3.42801	0.00133189
16	69988373	rs2549097	0.546319	3.28478	2.81192		3.31574	-0.0886562	-3.16666		-3.4044	0.001542
19	38899501	rs142977446	0.493147	3.68549	2.94906		3.36489	-0.0374972	3.25738		-3.40239	0.00112445
19	16918593	rs146553378	3.18446	0.678478	2.98984		3.39959	0.00237051	3.28394		-3.39722	0.00102368
2	179427259	rs374119634	3.0923	0.0279315	1.81875		-0.382317	-3.7572	2.42808		-3.37488	0.0151791
14	106174167	rs1129554	0.287605	3.14925	1.97733		-0.0337534	-3.40779	2.55773		-3.37404	0.0105359
4	110773048	rs61745483	3.21006	0.841948	3.17252		3.50927	0.144277	3.40068		-3.36499	0.000672173
6	29523797	rs17184290	0.496292	3.25541	2.7994		3.31467	-0.0183386	-3.15827		-3.33301	0.00158709
1	62672617	rs550914152	3.08307	0.0268574	1.90007		-0.202073	-3.53115	-2.49524		-3.32908	0.0125872
11	113270160	rs2734849	0.092168	3.04615	1.89348		-0.236299	-3.53228	-2.48985		-3.29598	0.0127796
22	17601831	rs560889791	3.18071	0.0975108	1.69899		-0.600327	-3.89363	-2.32637		-3.2933	0.0199989
6	43006408	rs41274912	3.47733	0.658565	3.26911		3.54459	0.260189	3.46102		-3.2844	0.000538132
16	78064533	rs141510764	0.472797	4.07547	3.59379		3.65132	0.414643	3.65738		-3.23668	0.000254809
20	47865509	rs238209	3.08562	0.0768607	1.66655		-0.748018	-3.95444	2.29821		-3.20642	0.0215499
15	86122779	rs2061822	0.715186	3.53466	3.28178		3.57277	0.381563	-3.46886		-3.19121	0.000522666
4	40428091	rs35529250	0.342515	4.11513	3.02311		3.41964	0.267476	-3.30547		-3.15216	0.000948189
16	24788645	rs11639856	3.45267	0.412053	2.7969		3.3074	0.160939	-3.15659		-3.14646	0.00159624
2	26741961	rs13031859	3.73265	0.490139	3.17284		3.51339	0.377003	-3.40089		-3.13639	0.000671678
1	43771016	1:43771016_TA_T	0.528018	3.34233	2.95318		3.3716	0.243769	3.26007		-3.12783	0.00111383
19	1811603	rs7250872	0.830452	4.80843	4.2917		3.84501	0.718484	-4.05061		-3.12653	5.10852e-05
14	104165753	rs861539	0.892688	3.88021	3.78064		3.71393	0.624828	-3.76625		-3.0891	0.000165715
10	96114835	rs12572897	0.705421	3.95508	3.46724		3.62308	0.541266	3.58198		-3.08181	0.000341006
4	69964338	rs7439366	0.0464737	3.18695	1.88838		-0.241996	-3.32031	2.48567		-3.07831	0.0129306
12	4735837	rs539568482	0.575029	3.0814	1.23763		-2.02496	-5.07916	1.89676		-3.0542	0.0578594
3	58095866	rs151259375	0.725228	3.88627	3.59843		3.65633	0.603729	3.66012		-3.0526	0.000252098
1	213436154	rs367780807	0.259587	3.44326	2.8648		3.34484	0.297562	3.20191		-3.04728	0.0013652
16	24802325	rs3803716	3.93322	0.557837	3.34835		3.58758	0.556807	-3.50984		-3.03077	0.000448382
18	29848702	rs201591851	3.81588	0.498347	1.39657		-1.23184	-4.19738	2.05245		-2.96554	0.0401262
11	93526935	rs534823110	3.11592	0.0131884	1.80535		-0.415131	-3.34345	2.41687		-2.92832	0.0156548
8	142367246	rs36092215	1.02051	4.73155	4.41902		3.90768	0.991	-4.11868		-2.91668	3.81044e-05
9	127975654	rs1128362	0.569793	3.31576	2.9212		3.36219	0.446615	3.23913		-2.91558	0.00119894
15	86124483	rs4843074	0.638389	3.1785	2.92893		3.36447	0.471978	-3.2442		-2.89249	0.00117779
1	32145693	rs41263969	3.40563	0.21346	1.53462		-0.910796	-3.78957	2.18078		-2.87877	0.0292001
13	73319236	rs9543107	3.09606	0.243159	1.31304		-1.4475	-4.32083	1.97176		-2.87333	0.0486365
1	230845794	rs699	1.2224	6.36566	5.91062		4.24244	1.37985	4.85099		-2.86259	1.2285e-06
15	36946303	rs3784678	3.02611	0.0594128	1.79517		-0.475036	-3.33149	2.40832		-2.85645	0.016026
2	27801403	rs1919125	3.09392	0.555559	2.86607		3.3461	0.489939	3.20275		-2.85616	0.00136122
19	1819125	rs2396359	1.02244	6.89746	5.9433		4.26905	1.44817	-4.86588		-2.82088	1.13946e-06
11	2334954	rs138129469	0.0591022	3.02534	1.77156		-0.524592	-3.30596	2.38841		-2.78137	0.0169214
15	86124555	rs4843075	0.639522	3.24873	2.97837		3.39808	0.616781	-3.27649		-2.7813	0.00105106
5	147805120	rs10043775	4.89642	0.235875	3.28813		3.5745	0.805997	-3.47279		-2.7685	0.00051508
20	9547018	rs11700112	0.235164	3.72016	1.59652		-0.766342	-3.52742	2.23647		-2.76108	0.0253211
1	201860626	rs2250377	0.722317	4.75651	4.18992		3.73582	0.987251	3.99543		-2.74857	6.45779e-05
12	110224603	rs148171058	3.18842	0.0679841	1.56849		-0.816728	-3.54956	2.21139		-2.73283	0.0270091
17	7163739	rs4562	4.30471	0.47922	3.44453		3.59758	0.870147	-3.5683		-2.72743	0.000359309
16	3339435	rs220379	0.0638629	3.16902	1.65969		-0.763818	-3.4707	-2.29222		-2.70688	0.0218931
19	9921762	rs141986141	4.02845	0.374671	1.68168		-0.635993	-3.31377	2.31137		-2.67778	0.0208123
10	96104665	rs3758526	0.621913	3.90993	3.30613		3.57457	0.904919	3.4839		-2.66965	0.000494168
17	649547	rs910925	3.13969	0.0810083	1.66833		-0.737407	-3.38282	-2.29975		-2.64541	0.0214622
9	35906519	rs79284865	0.806483	3.79989	3.50544		3.63628	1.00067	-3.60488		-2.63561	0.000312291
7	92764489	rs10488532	0.500453	3.796	1.29006		-1.66764	-4.28161	-1.94914		-2.61397	0.0512792
11	67206264	rs536517452	3.45494	0.437103	2.84149		3.33269	0.730701	3.18641		-2.60199	0.0014405
15	74290474	rs543332226	3.11526	0.1959	2.75367		3.29413	0.695684	3.12745		-2.59845	0.00176332
1	152277821	rs555274375	4.04099	0.216054	1.57608		-0.77344	-3.36671	2.2182		-2.59327	0.026541
7	47915740	rs149322509	3.72792	0.490099	3.49268		3.63442	1.05188	3.59725		-2.58254	0.000321602
6	31324895	rs1131156	0.570888	3.10404	2.7634		3.30095	0.722148	3.13403		-2.5788	0.00172424
1	152324840	rs143697601	3.33352	0.107063	1.58438		-0.769724	-3.31527	-2.22564		-2.54555	0.0260385
19	56952683	rs149224710	0.343994	3.06732	3.02567		3.42109	0.888006	3.30712		-2.53308	0.000942616
9	97062288	rs536175880	0.0840665	3.09517	1.54017		-0.909568	-3.4423	2.18582		-2.53273	0.0288289
17	7154582	rs3744399	5.34112	0.548425	4.22965		3.8211	1.30507	4.01705		-2.51603	5.89318e-05
5	90281227	rs201420881	0.675625	3.26135	3.07538		3.44138	0.963087	3.33905		-2.47829	0.000840663
22	19951271	rs4680	3.81032	0.598537	3.28165		3.5576	1.09009	-3.46879		-2.46751	0.000522817
9	138678160	rs200642629	3.05144	0.108363	1.52594		-0.996641	-3.45252	2.17288		-2.45588	0.0297892
12	95681597	rs10507051	5.72096	0.019593	3.24147		3.51498	1.07603	3.44385		-2.43895	0.000573499
17	40939907	rs143396070	0.182384	3.20726	1.4911		-1.07085	-3.47072	-2.14096		-2.39987	0.0322774
2	86433240	rs10901	3.91884	0.325636	2.97674		3.37746	1.00205	3.27543		-2.37541	0.00105501
5	154395158	rs6580126	3.55815	0.498961	3.01139		3.41913	1.04619	3.2979		-2.37294	0.000974119
5	140256870	rs76220347	3.41274	0.820865	3.35054		3.58804	1.22786	-3.51118		-2.36018	0.000446124
8	21925170	rs534685259	3.08109	0.251459	1.31842		-1.41817	-3.77731	1.97703		-2.35914	0.0480378
1	248097753	rs45624439	0.784288	4.47377	1.34578		-1.35569	-3.68138	2.00368		-2.32569	0.0451047
17	73758812	rs376790302	0.252827	3.11234	1.36948		-1.30272	-3.62232	2.02654		-2.3196	0.0427092
4	100532602	rs113337987	3.55122	0.429235	1.31116		-1.52192	-3.82314	-1.96993		-2.30122	0.0488468
1	153509890	rs3795393	3.04284	0.180771	1.45148		-1.15228	-3.44443	-2.1042		-2.29215	0.0353608
3	10115033	rs35495399	3.07381	0.147917	1.50496		-1.04415	-3.32794	2.1537		-2.28379	0.0312636
15	86123019	rs2061824	0.634666	3.12515	2.88972		3.35089	1.08425	-3.2184		-2.26664	0.00128908
9	140120188	9:140120188_T_A	3.24888	0.287201	1.40779		-1.20206	-3.44837	2.0631		-2.24631	0.0391034
15	72057477	rs148016609	0.111319	3.00105	1.47518		-1.08924	-3.32829	-2.12625		-2.23905	0.0334825
12	11338750	rs1451772	3.0165	0.123901	1.44315		-1.16008	-3.39317	2.09642		-2.23309	0.036045
1	178436488	rs144401857	0.14183	3.04095	1.42841		-1.20052	-3.40445	2.08257		-2.20393	0.0372902
15	91434222	rs34086251	3.00026	0.632771	2.86624		3.34896	1.16585	-3.20286		-2.18311	0.0013607
16	89789898	rs6500437	3.20189	0.529481	2.80069		3.31535	1.13417	3.15914		-2.18118	0.00158237
15	30026582	rs2229517	4.01597	0.498013	1.42932		-1.19543	-3.37075	2.08343		-2.17532	0.0372117
1	156202173	rs1052053	0.440808	3.82129	2.99323		3.40819	1.25449	-3.28613		-2.1537	0.00101572
17	39622068	rs2071561	0.161978	3.01175	1.3823		-1.26709	-3.40991	2.03884		-2.14282	0.0414664
5	138730407	rs73255289	3.30341	0.263191	1.35697		-1.30775	-3.43037	-2.01449		-2.12262	0.0439576
14	105416872	rs148787429	0.71906	3.21985	3.09346		3.46458	1.38353	-3.35059		-2.08105	0.000806387
16	4625938	rs2450386	0.499277	3.7172	3.03502		3.42425	1.46143	3.31314		-1.96282	0.000922534
9	96717287	rs191789925	3.592	0.262788	2.71322		1.44468	3.37293	3.09996		1.92825	0.00193545
8	100493971	rs142674934	0.573953	3.0386	2.70105		1.41477	3.35724	3.09166		1.94247	0.00199043
1	153994647	rs11264875	3.0362	0.480842	2.69759		1.323	3.35981	-3.08929		2.03681	0.00200638
4	25675943	rs76404281	0.440034	3.23898	2.65781		1.23723	3.31582	-3.06198		2.07859	0.0021988
2	73466791	rs570437865	3.29104	0.457721	1.21201		-3.29069	-1.19284	1.87078		2.09785	0.0613754
3	98503792	rs112115496	3.59137	1.02057	0.852052		-3.54907	-1.43581	-1.4736		2.11326	0.140588
17	44625866	rs199913382	0.528095	3.05804	2.72212		1.57033	3.74961	-3.10603		2.17928	0.0018962
19	42383644	rs148797987	0.421026	3.27795	2.67926		1.26127	3.44736	3.07673		2.18609	0.00209285
12	133277869	rs769225159	3.23249	0.381715	2.62501		1.11066	3.31545	-3.0393		2.20479	0.00237131
22	36556823	rs132653	3.20502	0.426504	2.6669		1.2507	3.4562	3.06823		2.2055	0.0021533
6	31324887	rs1131165	0.518559	3.00561	2.62397		1.10628	3.35733	3.03858		2.25105	0.00237699
2	55566612	rs563014353	0.0865316	4.65396	2.55673		1.03002	3.29416	2.99162		2.26414	0.00277502
19	48305610	rs563455585	3.47657	0.238328	2.54707		1.01934	3.35928	2.98482		2.33994	0.00283744
4	113066821	rs553563130	3.11529	0.526823	1.20416		-3.31391	-0.973127	-1.86277		2.34078	0.0624943
2	242155543	rs545708893	0.360376	3.53403	2.62147		1.10472	3.48983	3.03684		2.38511	0.00239074
22	29908072	rs1049534	0.236762	3.79678	2.61159		1.10169	3.50948	3.02998		2.40779	0.00244572
12	50042047	rs749979268	0.106237	4.27055	2.44828		0.947593	3.36743	2.91453		2.41984	0.00356219
4	69512917	rs72551390	0.0181329	3.86158	2.60821		1.04403	3.50615	3.02763		2.46212	0.00246482
22	28378351	rs56085644	0.351663	3.28475	2.4454		0.924354	3.39004	-2.91246		2.46569	0.00358589
2	219870891	rs575383861	3.58354	0.168512	2.44804		0.926808	3.39992	2.91436		2.47311	0.00356418
1	32713033	rs41264003	0.260991	4.00543	2.69738		1.31573	3.82658	-3.08914		2.51085	0.00200734
2	101582190	rs541173118	3.05314	0.671784	0.947068		-3.49663	-0.971444	1.58502		2.52519	0.112962
1	185171869	rs6698109	3.28202	0.39084	2.67292		1.25367	3.82003	-3.07237		2.56636	0.00212366
3	128204960	rs34799090	0.426586	3.29715	1.1731		-3.33354	-0.764761	-1.83082		2.56878	0.0671274
2	242380800	rs2302014	0.437518	3.37339	2.68407		1.29	3.86542	3.08002		2.57542	0.00206983
21	41160099	rs139012406	3.06544	0.332583	2.40006		0.803523	3.38193	2.8797		2.57841	0.00398048
3	54925426	rs112362995	0.444574	3.37641	2.65813		1.24073	3.82044	3.06219		2.57971	0.0021972
1	32846847	rs142951865	0.153523	3.76491	2.35798		0.750582	3.33389	-2.84901		2.58331	0.00438555
1	222721261	rs201554296	3.45195	0.153177	2.41416		0.879202	3.46649	2.88992		2.58729	0.00385336
3	110841054	rs79006549	3.24639	0.272962	2.43953		0.91675	3.52698	-2.90824		2.61023	0.00363472
1	228464303	rs75280352	0.336417	3.1442	2.43688		0.905579	3.52514	-2.90633		2.61956	0.00365699
8	132052342	rs2228949	0.90405	4.18766	1.02942		-3.43826	-0.814731	1.67747		2.62353	0.0934499
8	145154222	rs34674752	3.36012	0.173759	2.35495		0.722792	3.3564	-2.84679		2.63361	0.00441621
5	41033191	rs572144875	0.789625	3.13809	0.589231		-3.78329	-1.14542	1.13233		2.63787	0.257495
17	71377042	rs80234264	4.17869	1.19651	0.981154		-3.46901	-0.829905	1.62372		2.6391	0.104435
14	31085525	rs45475495	3.73721	0.276285	2.64163		1.17792	3.83997	-3.0508		2.66205	0.00228231
2	11758632	rs375701760	3.69023	0.27402	2.72216		1.59715	4.25932	3.10606		2.66217	0.001896
13	75936546	rs376257791	0.563691	3.051	0.845092		-3.55294	-0.886956	1.46523		2.66598	0.142859
12	129559421	rs73159540	3.53594	0.230383	2.58969		1.04191	3.72404	3.01472		2.68213	0.00257221
13	52604248	rs148269361	3.61764	0.524712	1.05263		-3.43249	-0.747161	1.7029		2.68533	0.0885861
22	18304245	rs375696139	3.62676	0.733023	0.819519		-3.57321	-0.864689	1.43417		2.70852	0.151524
1	908929	rs142080242	0.529619	3.32164	1.02455		-3.43877	-0.723508	1.6721		2.71526	0.0945038
4	48493237	rs79858408	0.357276	3.11879	2.47352		0.991878	3.71117	-2.93262		2.71929	0.00336112
17	38556885	rs542323139	3.16838	0.269719	2.40801		0.81332	3.53703	2.88547		2.72371	0.00390829
5	159821709	rs538655125	0.32699	3.61262	2.53327		1.00115	3.72961	2.97509		2.72846	0.00292907
20	53260024	rs143491762	0.280022	3.036	2.27668		0.649993	3.38601	-2.78893		2.73602	0.0052883
17	3749511	rs564350539	1.59255	3.04517	0.319989		-4.35416	-1.61746	0.708488		2.7367	0.478642
5	35876211	rs199735993	3.1631	0.343251	1.10714		-3.40928	-0.669816	1.7616		2.73946	0.0781376
3	98600385	rs9838238	3.21032	1.20329	0.614894		-3.73856	-0.987311	-1.16821		2.75125	0.24272
12	55368186	rs371973691	0.449402	3.15564	2.53824		1.01676	3.77081	2.9786		2.75405	0.00289572
18	77894470	rs36083942	1.13493	3.12903	0.559138		-3.85312	-1.08754	1.08942		2.76558	0.27597
1	184020945	rs2274432	1.15513	3.12095	0.549848		-3.8797	-1.10608	1.07598		2.77362	0.281937
20	35269650	rs189102362	0.0586759	3.88389	2.53318		0.993164	3.77309	2.97502		2.77993	0.0029297
12	57963802	rs143326964	1.09984	3.06194	1.01793		-3.44691	-0.622851	1.66479		2.82406	0.0959547
19	37880746	rs199808264	0.464279	3.11991	2.36642		0.778731	3.62195	2.85519		2.84322	0.00430114
10	43678796	rs2435381	3.91955	0.20085	2.64015		1.14069	4.01691	-3.04978		2.87622	0.0022901
17	45786166	rs185938851	0.0860855	3.67637	2.2342		0.516945	3.40326	2.75709		2.88631	0.00583182
5	126860426	rs200497223	3.22741	0.843136	0.997977		-3.44846	-0.532646	1.64259		2.91581	0.100467
5	41181491	rs78369336	0.355105	3.03831	2.31651		0.658691	3.58542	-2.8185		2.92673	0.00482487
11	9286536	rs202226768	3.71265	0.118931	2.35139		0.720872	3.66848	-2.84418		2.94761	0.00445258
15	24923502	rs562199166	0.107663	3.8402	2.27648		0.615081	3.57861	2.78878		2.96353	0.00529077
11	28057957	rs10458896	3.35416	0.15109	2.26031		0.549157	3.5133	2.7767		2.96414	0.00549145
1	167038219	rs72689400	3.01611	0.327714	2.27353		0.597664	3.56753	2.78658		2.96987	0.00532679
7	72936163	rs201585334	0.29235	3.47297	2.4561		0.960767	3.93255	2.92015		2.97178	0.00349862
4	187629232	rs182393996	3.72114	0.59017	1.15996		-3.34409	-0.366077	1.81718		2.97801	0.069189
15	75012997	Affx-80283887	0.196438	4.17072	2.68524		1.31196	4.29438	3.08083		2.98242	0.00206426
16	70507046	rs369957269	3.2027	0.102866	2.36184		0.766685	3.75556	2.85184		2.98888	0.00434667
6	17772261	rs569875205	0.175958	3.43391	2.43301		0.896783	3.8864	2.90354		2.98962	0.00368971
16	67328891	rs200312357	0.121531	3.1079	2.18114		0.323617	3.36556	2.71691		3.04194	0.00658954
9	136501834	rs74853476	3.63191	0.00415648	2.17177		0.310858	3.35979	-2.70975		3.04893	0.00673333
15	42434273	rs143445521	0.256385	3.6355	2.66588		1.24195	4.31776	3.06753		3.07581	0.00215835
2	43625184	rs33979934	0.143159	4.27071	2.71537		1.55329	4.63157	-3.10143		3.07828	0.0019259
8	8750333	rs115597655	1.03345	3.1437	0.433697		-4.05761	-0.970644	0.899501		3.08697	0.368386
2	71192202	rs201234802	0.146004	3.44382	2.26852		0.591577	3.68193	2.78283		3.09035	0.00538866
19	897444	rs568224951	0.625162	3.02813	0.852336		-3.51704	-0.425796	-1.47395		3.09124	0.140496
13	29001349	rs151270578	3.70811	0.101046	2.22581		0.451951	3.54445	2.75077		3.0925	0.00594551
1	23689115	rs138206548	3.21272	1.37966	0.609475		-3.7412	-0.629051	1.16069		3.11215	0.245768
22	28378688	rs9613558	3.06677	0.352212	2.42261		0.880727	4.00052	-2.89604		3.11979	0.00377908
11	3050622	rs148335154	0.221945	3.02387	2.19847		0.430446	3.56188	-2.73008		3.13143	0.0063319
7	102574551	rs374170254	0.61035	3.27064	1.073		-3.42734	-0.281412	1.72499		3.14593	0.0845285
15	34438989	rs186125698	0.302381	3.0051	1.20214		-3.31494	-0.165064	-1.86071		3.14988	0.0627854
11	9202316	rs146646020	0.0757931	3.38326	2.06954		0.147581	3.30314	-2.63072		3.15556	0.00852031
15	86122654	rs2061821	0.559012	3.05858	2.72956		1.88135	5.05479	-3.11109		3.17344	0.00186396
2	202272311	rs374246903	3.3692	0.323133	2.04849		0.123319	3.29755	2.61421		3.17423	0.00894346
1	161697072	rs72704099	3.08326	0.146114	2.10936		0.208481	3.40534	-2.66174		3.19686	0.00777387
1	35562965	rs2971408	3.11167	0.183657	2.19551		0.365832	3.56787	2.72783		3.20204	0.00637519
15	72454678	rs144563180	3.12648	0.0929059	2.06993		0.171357	3.38091	2.63102		3.20955	0.0085128
11	55595503	rs200443611	0.119438	3.59119	2.26227		0.553756	3.77553	2.77816		3.22177	0.00546678
7	100839518	rs563479885	0.0200603	3.53836	2.03981		0.118969	3.37883	2.60737		3.25986	0.00912405
6	160328742	rs147267209	0.406345	3.5733	1.16256		-3.34396	-0.0752298	1.81989		3.26873	0.0687763
19	51465057	rs746705370	0.00373663	3.10453	2.01101		0.0444996	3.31616	2.58458		3.27166	0.00974974
15	93486100	rs544867753	3.34743	0.0529184	2.05657		0.127535	3.40976	2.62055		3.28222	0.00877868
15	42289437	rs184928850	3.40536	0.099787	2.00426		0.0336775	3.32159	2.57922		3.28791	0.00990245
2	89278144	rs369766180	0.0448638	3.01085	2.11829		0.23219	3.5394	2.66865		3.30721	0.00761566
16	816934	rs34926266	0.466921	3.0163	0.963491		-3.49307	-0.14486	-1.60375		3.34821	0.10877
12	112491369	rs370661609	0.32808	3.10256	2.16894		0.30606	3.65584	2.70759		3.34978	0.00677736
7	138603714	rs79731548	1.08963	3.13083	0.564971		-3.84541	-0.482116	-1.09781		3.36329	0.272288
5	41032877	rs201107972	0.0451668	3.70797	1.98211		-0.0107374	3.35765	2.56155		3.36839	0.0104205
3	49569304	rs369872091	0.0783895	3.17992	2.01072		0.0360098	3.40789	2.58435		3.37188	0.00975621
5	137476479	rs536221906	3.2755	0.10616	1.92908		-0.0984046	3.29405	2.51885		3.39245	0.0117738
19	1453490	rs200824349	0.018051	3.87645	2.03842		0.0585651	3.46706	2.60628		3.40849	0.00915329
20	33874720	rs2425049	0.0898021	3.38512	2.06289		0.134124	3.5467	-2.62551		3.41258	0.00865191
22	23162137	22:23162137_CT_C	3.11068	1.32155	0.631719		-3.72697	-0.304894	1.1914		3.42208	0.233497
4	25408838	rs34811474	0.353133	3.37714	2.5752		1.04087	4.46778	-3.00457		3.42691	0.00265953
11	60886913	rs2241002	0.404868	3.19352	1.1215		-3.39988	0.038104	1.77684		3.43798	0.0755954
12	97015375	rs573060035	3.08444	0.11575	1.92087		-0.160146	3.30691	2.51219		3.46706	0.0119985
16	71610276	rs74344827	3.13573	0.499875	2.73034		2.17955	5.65398	3.11162		3.47443	0.00186061
4	48988450	rs3747690	0.168741	3.08227	2.1096		0.2273	3.70585	-2.66192		3.47855	0.00776957
19	53056555	rs200197767	0.0280954	3.42087	2.1095		0.225842	3.73047	2.66184		3.50463	0.0077715
12	30787194	rs187913163	3.72391	0.0200426	2.23268		0.473084	3.98494	-2.75595		3.51186	0.00585225
3	183665155	rs201309685	0.218105	3.17662	2.1453		0.278751	3.80038	2.68947		3.52163	0.00715656
4	119618344	rs78906144	0.394649	5.40133	2.06382		0.136805	3.66306	2.62624		3.52626	0.00863343
3	126153193	rs142860649	3.01417	0.573816	1.04983		-3.43534	0.107163	1.69984		3.5425	0.0891607
15	72690680	rs141553031	4.29469	0.973937	1.12832		-3.38466	0.161165	-1.78404		3.54582	0.0744176
11	75509317	rs150303834	1.7554	3.65299	0.40818		-4.15053	-0.588109	0.858386		3.56242	0.390679
8	133925399	rs200236155	2.40598	4.30305	0.341013		-4.15053	-0.588109	0.745412		3.56242	0.456023
3	119449159	rs61742290	0.233165	4.43834	2.02545		0.0566048	3.62452	2.59603		3.56792	0.00943077
9	130286110	rs148122479	3.71321	0.153375	1.89679		-0.222387	3.35169	2.49256		3.57408	0.0126826
14	67610098	rs375284004	0.575432	3.28565	1.13866		-3.37997	0.214913	1.79492		3.59488	0.0726668
2	108499138	rs201108061	3.17079	0.000822028	1.85996		-0.247408	3.36344	2.4623		3.61085	0.013805
15	89864211	rs60636456	3.22782	0.0387408	1.87249		-0.244731	3.38565	-2.47262		3.63038	0.0134126
15	24924120	rs142242477	0.0490002	3.40883	1.96259		-0.0785929	3.55399	2.5459		3.63258	0.0108997
9	133768823	rs117716016	0.402123	3.13853	1.11082		-3.40584	0.254779	-1.76551		3.66062	0.0774787
20	1559300	rs202017659	3.01171	0.784259	0.758446		-3.67982	-0.0119382	-1.35819		3.66788	0.174403
17	7734114	rs79350244	0.238871	4.43478	1.83556		-0.356601	3.31696	2.44208		3.67356	0.014603
13	109779757	rs188761340	0.935598	3.09466	0.616594		-3.7335	-0.0565553	1.17057		3.67694	0.241772
5	14609059	rs142414423	0.0118274	3.04814	1.96669		-0.0668709	3.61823	2.54919		3.6851	0.0107972
5	70810788	rs200549009	0.127128	3.11698	2.18826		0.360404	4.05583	2.72232		3.69543	0.0064825
16	20926917	rs149175521	0.0542002	3.01951	1.81608		-0.400637	3.29813	2.42585		3.69877	0.0152727
1	247012985	rs546280276	0.0694289	3.48385	1.82209		-0.360005	3.37404	2.43087		3.73405	0.0150628
11	44257852	rs765648513	0.596399	3.53085	1.18751		-3.31818	0.440573	1.84569		3.75875	0.0649372
6	46684792	rs145315433	0.0207709	3.27887	1.80158		-0.451679	3.3078	2.4137		3.75948	0.0157915
4	2990487	rs140178959	3.22315	0.66324	0.941551		-3.50074	0.277347	-1.57869		3.77809	0.114406
7	27170159	rs6962314	0.0692256	3.72993	1.90917		-0.186238	3.59195	2.50266		3.77819	0.0123263
20	7864284	rs34249643	3.07659	1.77556	0.310299		-4.36532	-0.552024	0.691196		3.8133	0.489442
8	22262228	rs768887204	3.07724	0.600641	0.866765		-3.50407	0.309321	-1.49121		3.81339	0.135905
1	120341212	rs139282469	0.643021	3.32813	1.03339		-3.43735	0.384714	1.68184		3.82206	0.0926005
5	137621722	rs369731708	3.27536	0.106252	1.92897		-0.124114	3.72425	2.51876		3.84836	0.011777
2	219507302	rs3821033	3.32103	0.0531441	1.96831		-0.0512737	3.81256	-2.5505		3.86383	0.0107569
17	17062065	rs138508481	0.0118541	3.18382	1.97444		-0.0510474	3.82101	-2.55541		3.87206	0.0106062
9	70900911	rs200498038	3.14712	0.0595014	1.70385		-0.589673	3.30452	-2.33056		3.89419	0.0197765
5	66459878	rs1705399	0.0635149	3.14119	1.84093		-0.320644	3.58574	2.44654		3.90638	0.0144235
9	37034023	rs139701864	3.53708	0.246109	1.92086		-0.185729	3.73699	2.51218		3.92272	0.0119989
9	21206601	rs111996205	3.25649	0.0772268	1.71145		-0.584784	3.36262	2.33711		3.9474	0.0194336
17	7792326	rs931543	0.0432075	3.1379	1.80276		-0.440358	3.51059	2.41469		3.95095	0.0157485
15	75094709	rs202236681	3.13182	0.0778649	1.69556		-0.629777	3.32643	2.3234		3.95621	0.0201576
11	62494276	rs201845250	3.03905	0.0318184	1.92668		-0.159059	3.82523	2.5169		3.98429	0.0118392
14	52507429	rs3742536	0.0500321	3.60341	2.11134		0.228384	4.24169	2.66327		4.01331	0.00773856
11	66003381	rs758713328	3.25473	0.0588813	1.81641		-0.400248	3.63319	2.42612		4.03344	0.0152611
7	23240263	rs13243961	0.023795	3.52778	1.92956		-0.0945479	3.94389	2.51924		4.03844	0.0117608
1	16378725	rs12140311	0.293525	3.05464	1.14638		-3.36682	0.685843	-1.803		4.05266	0.0713879
4	135122036	rs201884180	0.55136	3.22897	1.02325		-3.4437	0.635837	1.67067		4.07954	0.0947876
17	7734476	rs117465420	0.351758	4.70815	1.78419		-0.51808	3.56455	2.39907		4.08263	0.0164367
20	47872377	rs238221	3.29462	0.0780873	1.77396		-0.519641	3.56424	2.39044		4.08388	0.0168281
16	88593271	rs551152203	0.371647	3.09492	0.96803		-3.48223	0.60449	1.6089		4.08672	0.107639
11	74460425	rs201004558	0.224808	4.07913	1.67376		-0.695264	3.41656	-2.30449		4.11182	0.0211953
15	73996729	rs62641691	3.33893	0.120859	1.73749		-0.572918	3.54635	-2.35944		4.11927	0.0183025
14	52520746	rs35657569	0.273181	3.8676	1.57059		-0.797837	3.35153	2.21328		4.14937	0.0268787
1	214815116	rs61732030	3.55994	0.208401	1.75649		-0.549916	3.60821	2.37563		4.15813	0.017519
6	160858175	rs145082363	0.362642	3.46471	1.17368		-3.33088	0.876716	1.83142		4.2076	0.0670384
17	27409386	rs540420004	0.0720238	3.10507	1.54741		-0.906034	3.35487	-2.19237		4.2609	0.0283526
17	33875262	rs8073060	0.0893815	3.24894	1.55788		-0.852981	3.41389	-2.20184		4.26687	0.0276769
19	1044619	rs146982710	0.316571	4.29762	1.75493		-0.550635	3.73132	2.3743		4.28195	0.0175822
12	133146701	rs3751315	0.0933068	3.14867	1.54423		-0.907097	3.4004	2.1895		4.3075	0.0285606
1	119923724	rs2275607	4.03156	0.135261	1.84174		-0.275409	4.03919	2.44721		4.3146	0.0143966
2	203806666	rs149943854	3.32121	0.105886	1.57322		-0.782589	3.58045	2.21564		4.36304	0.0267164
1	226924875	1:226924875_ACTGCCGCTG_A	3.0378	0.0610332	1.91757		-0.186085	4.2201	-2.5095		4.40619	0.0120902
1	110766466	rs12411176	3.26624	0.50402	1.14752		-3.36449	1.04227	1.8042		4.40676	0.0712005
11	5444040	rs78214713	3.24123	0.279937	1.46326		-1.09597	3.32343	-2.11518		4.4194	0.0344145
17	4925481	rs138935423	3.03739	0.0064011	1.69593		-0.623261	3.81598	2.32372		4.43924	0.0201404
1	119923751	rs34638261	3.16849	0.115752	1.45615		-1.11219	3.34289	2.10856		4.45508	0.0349827
13	95271496	rs144662348	0.00120858	3.24114	1.83836		-0.339395	4.12709	-2.44441		4.46648	0.014509
1	180886186	rs77550702	0.246647	3.40826	1.46706		-1.09388	3.37722	2.11872		4.4711	0.0341145
1	46655145	rs200143169	0.562237	3.13535	1.16731		-3.34024	1.14836	1.82482		4.4886	0.0680283
17	73257986	rs8075276	3.23104	0.154623	1.55541		-0.855395	3.64527	-2.19961		4.50066	0.0278349
2	29293821	rs375443061	0.0944238	3.11364	1.52594		-0.973042	3.53765	2.17288		4.51069	0.029789
17	4722876	rs3764897	0.295209	3.83263	1.48404		-1.07817	3.43606	-2.13444		4.51423	0.0328067
3	98512540	rs28489284	3.33824	0.940168	0.809469		-3.63217	0.892378	-1.42185		4.52455	0.155071
4	8607856	rs141203560	0.180668	3.34957	1.49841		-1.04639	3.49345	2.14769		4.53984	0.0317386
12	133158097	rs11146955	0.218674	3.43833	1.45455		-1.11277	3.47126	2.10707		4.58403	0.0351118
2	14774209	rs201609259	0.161797	3.55293	1.43858		-1.16191	3.46197	2.09213		4.62388	0.0364267
1	115168480	rs141090887	0.437805	3.10016	1.05397		-3.43243	1.23414	1.70436		4.66657	0.0883136
1	214818021	rs11811736	3.55994	0.208401	1.75649		-0.546725	4.12892	2.37563		4.67565	0.017519
17	48155425	rs2230392	3.17123	0.0134052	1.74647		-0.557863	4.12703	-2.36711		4.68489	0.0179278
12	133149168	rs117416619	0.312569	3.1978	1.20702		-3.2981	1.39063	1.8657		4.68873	0.0620834
12	27835330	rs561705275	3.34236	0.358775	1.40546		-1.20683	3.49744	2.0609		4.70427	0.0393129
16	55734201	rs201019775	1.27929	3.90379	0.69429		-3.72364	1.01624	1.2754		4.73988	0.202167
3	73433369	rs3205537	4.59249	0.575545	1.67354		-0.702409	4.05379	2.30429		4.7562	0.0212063
12	133158650	rs3751303	0.219457	3.4378	1.45307		-1.14242	3.62005	2.10569		4.76247	0.0352314
17	33881718	rs321613	0.201993	3.14476	1.33338		-1.39731	3.37895	-1.99164		4.77626	0.0464111
4	81504254	rs146316801	0.0354524	3.00544	1.3764		-1.29805	3.58939	2.03318		4.88744	0.0420342
9	35711045	rs144937466	0.234796	3.51101	1.29885		-1.57185	3.35136	1.95781		4.92321	0.0502521
12	7261040	rs150463201	3.53099	0.767192	1.43669		-1.1886	3.81845	2.09035		5.00705	0.036586
2	86317037	rs4832242	0.125819	3.47349	1.6464		-0.76398	4.2696	2.28058		5.03358	0.0225734
1	16378000	rs6650119	0.221868	3.12523	1.27414		-1.6819	3.3825	-1.93335		5.0644	0.0531934
2	196825238	rs75001760	0.51635	3.02669	0.900506		-3.50364	1.57711	-1.53109		5.08075	0.125746
11	70034096	rs3740722	3.11896	0.307319	1.26351		-1.75382	3.33044	-1.92275		5.08426	0.0545114
19	47240144	rs201535838	0.276675	3.05569	1.26062		-1.791	3.37321	1.91986		5.16421	0.0548752
4	77661017	rs76656494	3.70692	0.509317	1.2602		-1.81215	3.36809	-1.91944		5.18024	0.0549291
9	36037065	rs201017437	3.06262	0.419484	1.09988		-3.42441	1.86189	-1.75386		5.2863	0.0794549
7	102098253	rs148824415	3.51897	1.18913	0.780452		-3.65595	1.66771	1.38587		5.32366	0.165786
1	229783320	rs539716346	0.143366	3.13033	1.55807		-0.836199	4.613	2.202		5.4492	0.027665
15	41829178	rs112536229	0.629676	3.87195	1.17765		-3.32454	2.14202	1.83553		5.46656	0.0664274
16	15844048	rs111404182	3.48634	0.381997	1.30195		-1.53524	3.9942	1.96087		5.52944	0.0498943
12	10658883	rs766798509	3.02072	0.246609	1.33376		-1.39066	4.14764	1.99201		5.5383	0.0463699
3	194134535	rs369136611	0.438474	3.17206	1.23682		-2.23293	3.31968	1.89595		5.55261	0.0579668
16	11272482	rs72650691	3.05275	1.49226	0.459359		-4.05221	1.61558	-0.939938		5.66779	0.347249
11	85630411	rs12805520	0.255386	3.02164	1.24528		-1.93846	3.8365	1.90447		5.77496	0.0568484
2	33245988	rs567619903	0.480785	3.39393	1.22762		-2.37471	3.69219	1.88665		6.0669	0.0592077
2	101009870	rs147076164	0.711594	3.47957	1.2189		-2.88399	4.05671	1.8778		6.9407	0.060409
